# Fine-mapping causal tissues and genes at disease-associated loci

**DOI:** 10.1101/2023.11.01.23297909

**Authors:** Benjamin J. Strober, Martin Jinye Zhang, Tiffany Amariuta, Jordan Rossen, Alkes L. Price

**Affiliations:** Department of Epidemiology, Harvard T.H. Chan School of Public Health, Boston, MA, USA; Computational Biology Department, School of Computer Science, Carnegie Mellon University, Pittsburgh, PA, USA; Halicioglu Data Science Institute, University of California San Diego, La Jolla, CA, USA; Department of Medicine, University of California San Diego, La Jolla, CA, USA; Program in Medical and Population Genetics, Broad Institute of MIT and Harvard, Cambridge, MA, USA; Department of Biostatistics, Harvard T.H. Chan School of Public Health, Boston, MA, USA

## Abstract

Heritable diseases often manifest in a highly tissue-specific manner, with different disease loci mediated by genes in distinct tissues or cell types. We propose Tissue-Gene Fine-Mapping (TGFM), a fine-mapping method that infers the posterior probability (PIP) for each gene-tissue pair to mediate a disease locus by analyzing GWAS summary statistics (and in-sample LD) and leveraging eQTL data from diverse tissues to build cis-predicted expression models; TGFM also assigns PIPs to causal variants that are not mediated by gene expression in assayed genes and tissues. TGFM accounts for both co-regulation across genes and tissues and LD between SNPs (generalizing existing fine-mapping methods), and incorporates genome-wide estimates of each tissue’s contribution to disease as tissue-level priors. TGFM was well-calibrated and moderately well-powered in simulations; unlike previous methods, TGFM was able to attain correct calibration by modeling uncertainty in cis-predicted expression models. We applied TGFM to 45 UK Biobank diseases/traits (average *N* = 316K) using eQTL data from 38 GTEx tissues. TGFM identified an average of 147 PIP > 0.5 causal genetic elements per disease/trait, of which 11% were gene-tissue pairs. Implicated gene-tissue pairs were concentrated in known disease-critical tissues, and causal genes were strongly enriched in disease-relevant gene sets. Causal gene-tissue pairs identified by TGFM recapitulated known biology (e.g., *TPO*-thyroid for Hypothyroidism), but also included biologically plausible novel findings (e.g., *SLC20A2*-artery aorta for Diastolic blood pressure). Further application of TGFM to single-cell eQTL data from 9 cell types in peripheral blood mononuclear cells (PBMC), analyzed jointly with GTEx tissues, identified 30 additional causal gene-PBMC cell type pairs at PIP > 0.5—primarily for autoimmune disease and blood cell traits, including the biologically plausible example of *CD52* in classical monocyte cells for Monocyte count. In conclusion, TGFM is a robust and powerful method for fine-mapping causal tissues and genes at disease-associated loci.
