## Supplementary Tables for "Fine-mapping causal tissues and genes at disease-associated loci": suppTable_1.txt

method	eQTL_sample_size	PIP_threshold	FDR	FDR_lb	FDR_ub
TGFM	300	0.5	0.474226804123711	0.429786454020114	0.518667154227309
TGFM	500	0.5	0.390274314214464	0.356512862141851	0.424035766287076
TGFM	1000	0.5	0.246575342465753	0.223270126816751	0.269880558114756
FOCUS	300	0.5	0.973566641846612	0.970533225071333	0.976600058621891
FOCUS	500	0.5	0.974322715093778	0.971648187779658	0.976997242407898
FOCUS	1000	0.5	0.971765591667712	0.969193957043089	0.974337226292336
FOCUS-TG	300	0.5	0.953433189974789	0.949876894223426	0.956989485726151
FOCUS-TG	500	0.5	0.941622804019413	0.937823457977602	0.945422150061225
FOCUS-TG	1000	0.5	0.922292748605501	0.918091284030013	0.926494213180989
coloc	300	0.5	0.974642033832267	0.973400517196176	0.975883550468359
coloc	500	0.5	0.973365689529396	0.97214801737208	0.974583361686712
coloc	1000	0.5	0.96998733328366	0.968696369807925	0.971278296759395
TGFM	300	0.9	0.1	0.016844242532462	0.183155757467538
TGFM	500	0.9	0.0571428571428572	0.0186928896526238	0.0955928246330905
TGFM	1000	0.9	0.0449172576832151	0.0251788096162698	0.0646557057501603
FOCUS	300	0.9	0.972119815668203	0.968656405504399	0.975583225832007
FOCUS	500	0.9	0.972150971051667	0.969064258461775	0.975237683641559
FOCUS	1000	0.9	0.969430255402751	0.966439152420371	0.97242135838513
FOCUS-TG	300	0.9	0.948306795245571	0.943711499180067	0.952902091311074
FOCUS-TG	500	0.9	0.93361038961039	0.928636586377375	0.938584192843405
FOCUS-TG	1000	0.9	0.910685805422648	0.905104872067512	0.916266738777783
coloc	300	0.9	0.959126681898959	0.95636142163634	0.961891942161578
coloc	500	0.9	0.957910530264145	0.955437591302194	0.960383469226096
coloc	1000	0.9	0.954400026942377	0.952027142730688	0.956772911154066
