## Supplementary Tables for "Fine-mapping causal tissues and genes at disease-associated loci": suppTable_2.txt

method	eQTL_sample_size	PIP_threshold	power	power_ub	power_lb
TGFM	300	0.5	0.0434634395772967	0.0486809203876641	0.0382459587669294
TGFM	500	0.5	0.0833475370717573	0.090420424851961	0.0762746492915535
TGFM	1000	0.5	0.168740412476564	0.178323951467369	0.159156873485758
FOCUS-TG	300	0.5	0.105846258735299	0.113718381935157	0.0979741355354414
FOCUS-TG	500	0.5	0.143173683313448	0.152136118431233	0.134211248195664
FOCUS-TG	1000	0.5	0.203681608999489	0.213987067262003	0.193376150736974
FOCUS	300	0.5	0.213226521220385	0.223707298543164	0.202745743897606
FOCUS	500	0.5	0.290438043292995	0.302054400003128	0.278821686582862
FOCUS	1000	0.5	0.385546275779785	0.398000907034034	0.373091644525536
coloc	300	0.5	0.26078063746378	0.272015619064342	0.249545655863219
coloc	500	0.5	0.299812510652804	0.31153662582854	0.288088395477067
coloc	1000	0.5	0.337139935230953	0.349236555681765	0.325043314780141
TGFM	300	0.9	0.00767001874893472	0.00990243048232953	0.00543760701553991
TGFM	500	0.9	0.0224987216635418	0.0262934930370983	0.0187039502899854
TGFM	1000	0.9	0.068859723879325	0.0753391750572597	0.0623802727013904
FOCUS-TG	300	0.9	0.0777228566558718	0.084573843401896	0.0708718699098476
FOCUS-TG	500	0.9	0.107209817623999	0.115126441445047	0.0992931938029501
FOCUS-TG	1000	0.9	0.150502812340208	0.159652395476472	0.141353229203943
FOCUS	300	0.9	0.184421339696608	0.194345334780785	0.174497344612431
FOCUS	500	0.9	0.25413328788137	0.2652739093299	0.24299266643284
FOCUS	1000	0.9	0.341912391341401	0.35405039612153	0.329774386561272
coloc	300	0.9	0.134310550536901	0.143035926601901	0.125585174471901
coloc	500	0.9	0.17828532469746	0.188079465585858	0.168491183809063
coloc	1000	0.9	0.227202999829555	0.237925295321799	0.216480704337312
