## Supplementary Tables for "Fine-mapping causal tissues and genes at disease-associated loci": suppTable_3.txt

method	eQTL_sample_size	PIP_threshold	FDR	FDR_lb	FDR_ub
TGFM (Variant)	300	0.5	0.234733077228772	0.225172040735465	0.244294113722079
TGFM (Gene-Tissue)	300	0.5	0.474226804123711	0.429786454020114	0.518667154227309
TGFM (Variant)	500	0.5	0.234804776600027	0.225181341990852	0.244428211209202
TGFM (Gene-Tissue)	500	0.5	0.390274314214464	0.356512862141851	0.424035766287076
TGFM (Variant)	1000	0.5	0.23089519650655	0.221246613177579	0.240543779835521
TGFM (Gene-Tissue)	1000	0.5	0.246575342465753	0.223270126816751	0.269880558114756
TGFM (Gene)	300	0.5	0.27602523659306	0.241227776003248	0.310822697182872
TGFM (Gene)	500	0.5	0.246601941747573	0.220278179889298	0.272925703605847
TGFM (Gene)	1000	0.5	0.178164768921634	0.158754593542152	0.197574944301116
TGFM (Variant)	300	0.9	0.071331705994033	0.063023808733622	0.0796396032544441
TGFM (Gene-Tissue)	300	0.9	0.1	0.016844242532462	0.183155757467538
TGFM (Variant)	500	0.9	0.0703683342495877	0.0620570370262443	0.078679631472931
TGFM (Gene-Tissue)	500	0.9	0.0571428571428572	0.0186928896526238	0.0955928246330905
TGFM (Variant)	1000	0.9	0.0676776186464476	0.059427205932664	0.0759280313602312
TGFM (Gene-Tissue)	1000	0.9	0.0449172576832151	0.0251788096162698	0.0646557057501603
TGFM (Gene)	300	0.9	0.0898876404494382	0.0304640944094966	0.14931118648938
TGFM (Gene)	500	0.9	0.0707964601769911	0.0373567079136965	0.104236212440286
TGFM (Gene)	1000	0.9	0.0326678765880217	0.0178246427215996	0.0475111104544439
