## Supplementary Tables for "Fine-mapping causal tissues and genes at disease-associated loci": suppTable_4.txt

method	eQTL_sample_size	PIP_threshold	power	power_ub	power_lb
TGFM (Gene-Tissue)	300	0.5	0.0434634395772967	0.0486809203876641	0.0382459587669294
TGFM (Variant)	300	0.5	0.101413771178517	0.103972434132339	0.0988551082246947
TGFM (Gene-Tissue)	500	0.5	0.0833475370717573	0.090420424851961	0.0762746492915535
TGFM (Variant)	500	0.5	0.101582077271197	0.104142622690776	0.0990215318516187
TGFM (Gene-Tissue)	1000	0.5	0.168740412476564	0.178323951467369	0.159156873485758
TGFM (Variant)	1000	0.5	0.101731682686913	0.104293899581535	0.0991694657922912
TGFM (Gene)	300	0.5	0.0788118131868132	0.0857319587183162	0.0718916676553102
TGFM (Gene)	500	0.5	0.133241758241758	0.141969754585435	0.124513761898081
TGFM (Gene)	1000	0.5	0.210679945054945	0.221153245329348	0.200206644780542
TGFM (Gene-Tissue)	300	0.9	0.00767001874893472	0.00990243048232953	0.00543760701553991
TGFM (Variant)	300	0.9	0.0606836967498223	0.0627073061135422	0.0586600873861024
TGFM (Gene-Tissue)	500	0.9	0.0224987216635418	0.0262934930370983	0.0187039502899854
TGFM (Variant)	500	0.9	0.0608146014885739	0.0628402511422347	0.0587889518349131
TGFM (Gene-Tissue)	1000	0.9	0.068859723879325	0.0753391750572597	0.0623802727013904
TGFM (Variant)	1000	0.9	0.0606649960728578	0.0626883137489664	0.0586416783967493
TGFM (Gene)	300	0.9	0.0218380345768881	0.0304791416327557	0.0131969275210205
TGFM (Gene)	500	0.9	0.0409463148316652	0.0526624964438368	0.0292301332194935
TGFM (Gene)	1000	0.9	0.089171974522293	0.106021575060938	0.0723223739836478
