## Supplementary Tables for "Fine-mapping causal tissues and genes at disease-associated loci": suppTable_5.txt

study_name	study_name_readable	sample_size	bolt_lmm_h2
biochemistry_Cholesterol	Cholesterol	321595	0.205
biochemistry_Glucose	Glucose	291275	0.109
biochemistry_HDLcholesterol	HDL cholesterol	294075	0.372
biochemistry_HbA1c	HbA1c	318400	0.263
biochemistry_LDLdirect	LDL direct	321002	0.2
biochemistry_Triglycerides	Triglycerides	319244	0.252
biochemistry_VitaminD	VitaminD	307287	0.154
blood_EOSINOPHIL_COUNT	Eosinophil count	323358	0.28
blood_HIGH_LIGHT_SCATTER_RETICULOCYTE_COUNT	Reticulocyte count	321608	0.302
blood_LYMPHOCYTE_COUNT	Lymphocyte count	326304	0.284
blood_MEAN_CORPUSCULAR_HEMOGLOBIN	Corp. hemoglobin	326188	0.371
blood_MEAN_PLATELET_VOL	Platelet volume	327205	0.511
blood_MONOCYTE_COUNT	Monocyte count	325319	0.322
blood_PLATELET_COUNT	Platelet count	326621	0.41
blood_RBC_DISTRIB_WIDTH	RBC width	325395	0.296
blood_RED_COUNT	RBC count	327209	0.326
blood_WHITE_COUNT	WBC count	326723	0.277
bmd_HEEL_TSCOREz	Bone mineral density	327738	0.406
body_BALDING1	Balding	155100	0.331
body_BMIz	BMI	336394	0.313
body_HEIGHTz	Height	336759	0.583
body_WHRadjBMIz	WHR-adj BMI	336847	0.217
bp_DIASTOLICadjMEDz	Diastolic BP	310831	0.27
bp_SYSTOLICadjMEDz	Systolic BP	310831	0.275
cov_EDU_COLLEGE	College edu	334353	0.2
cov_SMOKING_STATUS	Smoking status	336312	0.136
disease_AID_ALL	Autoimmune	337488	0.065
disease_ALLERGY_ECZEMA_DIAGNOSED	Eczema	337071	0.12
disease_ASTHMA_DIAGNOSED	Asthma	337071	0.092
disease_CARDIOVASCULAR	Cardiovasc disease	337488	0.161
disease_HI_CHOL_SELF_REP	High cholesterol	337488	0.087
disease_HYPERTENSION_DIAGNOSED	Hypertension	336972	0.179
disease_HYPOTHYROIDISM_SELF_REP	Hypothyroidism	337488	0.088
disease_PSORIASIS	Psoriasis	337488	0.026
disease_RESPIRATORY_ENT	Respiratory ENT	337488	0.086
disease_T2D	T2D	337488	0.073
disease_THYROID_ANY_SELF_REP	Thyroid any	337488	0.087
lung_FEV1FVCzSMOKE	FEV1:FVC	274172	0.318
lung_FVCzSMOKE	FVC	274172	0.283
mental_NEUROTICISM	Neuroticism	274316	0.158
other_MORNINGPERSON	Chronotype	301397	0.143
pigment_HAIR	Hair color	332641	0.46
pigment_TANNING	Tanning	330738	0.247
repro_MENARCHE_AGE	Menarche age	176155	0.311
repro_NumberChildrenEverBorn_Pooled	No. of children	335600	0.06
