## Supplementary Tables for "Fine-mapping causal tissues and genes at disease-associated loci": suppTable_6.txt

metatissue_name	metatissue_sample_size	composite_tissues	composite_tissues_sample_size	n_genes
Adipose_Subcutaneous	320	Adipose_Subcutaneous	320	4066
Adipose_Visceral_Omentum	320	Adipose_Visceral_Omentum	320	3561
Adrenal_Gland	200	Adrenal_Gland	200	2545
Artery_Aorta	320	Artery_Aorta	320	4451
Artery_Coronary	180	Artery_Coronary	180	1846
Artery_Tibial	320	Artery_Tibial	320	4237
Brain_BasalGanglia	320	Brain_Caudate_basal_ganglia,Brain_Nucleus_accumbens_basal_ganglia,Brain_Putamen_basal_ganglia	107,107,106	3626
Brain_Cerebellum	320	Brain_Cerebellar_Hemisphere,Brain_Cerebellum	158,162	5496
Brain_Cortex	320	Brain_Anterior_cingulate_cortex_BA24,Brain_Cortex,Brain_Frontal_Cortex_BA9	106,107,107	3576
Brain_Limbic	320	Brain_Amygdala,Brain_Hippocampus,Brain_Hypothalamus	106,107,107	2746
Brain_Spinal_cord_cervical_c-1	115	Brain_Spinal_cord_cervical_c-1	115	1230
Brain_Substantia_nigra	101	Brain_Substantia_nigra	101	802
Breast_Mammary_Tissue	320	Breast_Mammary_Tissue	320	3373
Cells_Cultured_fibroblasts	320	Cells_Cultured_fibroblasts	320	4966
Cells_EBV-transformed_lymphocytes	116	Cells_EBV-transformed_lymphocytes	116	1188
Colon_Sigmoid	320	Colon_Sigmoid,Esophagus_Gastroesophageal_Junction	160,160	3460
Colon_Transverse	320	Colon_Transverse,Small_Intestine_Terminal_Ileum	176,144	3183
Esophagus_Mucosa	320	Esophagus_Mucosa	320	4350
Esophagus_Muscularis	320	Esophagus_Muscularis	320	4397
Heart_Atrial_Appendage	320	Heart_Atrial_Appendage	320	3853
Heart_Left_Ventricle	320	Heart_Left_Ventricle	320	3433
Liver	183	Liver	183	1738
Lung	320	Lung	320	3646
Minor_Salivary_Gland	118	Minor_Salivary_Gland	118	1092
Muscle_Skeletal	320	Muscle_Skeletal	320	3331
Nerve_Tibial	320	Nerve_Tibial	320	5229
Ovary	140	Ovary	140	1473
Pancreas	252	Pancreas	252	3455
Pituitary	220	Pituitary	220	2823
Prostate	186	Prostate	186	1941
Skin_Not_Sun_Exposed_Suprapubic	320	Skin_Not_Sun_Exposed_Suprapubic	320	4239
Skin_Sun_Exposed_Lower_leg	320	Skin_Sun_Exposed_Lower_leg	320	4281
Spleen	185	Spleen	185	3005
Stomach	269	Stomach	269	2785
Thyroid	320	Thyroid	320	4842
Uterus	108	Uterus	108	799
Vagina	122	Vagina	122	831
Whole_Blood	320	Whole_Blood	320	3375
