## Supplementary Tables for "Fine-mapping causal tissues and genes at disease-associated loci": suppTable_7.txt

TGFM_task	total_runtime_in_hours
TGFM step 1 and step 2 [based on single GTEx tissue: Heart Left Ventricle]	34.4
TGFM tissue specific prior [based on single trait: Total cholesterol]	39.4
TGFM step 3 and step 4 [based on single trait: Total cholesterol]	153.7
