## Supplementary Tables for "Fine-mapping causal tissues and genes at disease-associated loci": suppTable_10.txt

pseudotissue_name	cell_type_group
Adipose_Subcutaneous	Other
Adipose_Visceral_Omentum	Other
Adrenal_Gland	Adrenal_Pancreas
Artery_Aorta	Cardiovascular
Artery_Coronary	Cardiovascular
Artery_Tibial	Cardiovascular
Brain_BasalGanglia	Brain
Brain_Cerebellum	Brain
Brain_Cortex	Brain
Brain_Limbic	Brain
Brain_Spinal_cord_cervical_c-1	Brain
Brain_Substantia_nigra	Brain
Breast_Mammary_Tissue	Other
Cells_Cultured_fibroblasts	Other
Cells_EBV-transformed_lymphocytes	Blood_Immune
Colon_Sigmoid	Digestive
Colon_Transverse	Digestive
Esophagus_Mucosa	Digestive
Esophagus_Muscularis	Digestive
Heart_Atrial_Appendage	Cardiovascular
Heart_Left_Ventricle	Cardiovascular
Liver	Liver
Lung	Other
Minor_Salivary_Gland	Other
Muscle_Skeletal	Muscle
Nerve_Tibial	Other
Ovary	Other
Pancreas	Adrenal_Pancreas
Pituitary	Adrenal_Pancreas
Prostate	Other
Skin_Not_Sun_Exposed_Suprapubic	Other
Skin_Sun_Exposed_Lower_leg	Other
Spleen	Blood_Immune
Stomach	Digestive
Thyroid	Other
Uterus	Other
Vagina	Other
Whole_Blood	Blood_Immune
