## Supplementary Tables for "Fine-mapping causal tissues and genes at disease-associated loci": suppTable_11.txt

trait_name	trait_type	tissue_name	cell_type_group_name	cell_type_group_num	tgfm_sig	tgfm_p	sldsc_z	sldsc_p	tgfm_fdr
biochemistry_Cholesterol	independent	Liver	Liver	8	True	0.160263640001916	2.82433323174	2.62544321428198	FDR <= 0.05
biochemistry_HDLcholesterol	non_independent	Liver	Liver	8	True	0.0838967626090084	2.75106482077	2.52722974911046	FDR <= 0.05
biochemistry_LDLdirect	non_independent	Liver	Liver	8	True	0.198661042535769	3.05314562696	2.94604613863729	FDR <= 0.05
blood_EOSINOPHIL_COUNT	non_independent	Whole_Blood	Blood_Immune	6	True	0.056552644162171	8.7399326963	17.933209566745	FDR <= 0.05
blood_LYMPHOCYTE_COUNT	non_independent	Whole_Blood	Blood_Immune	6	True	0.0714599221754615	7.9120221384	14.8974953855736	FDR <= 0.05
blood_MEAN_PLATELET_VOL	independent	Whole_Blood	Blood_Immune	6	True	0.0420447657339963	5.21284771216	7.03160215585058	FDR <= 0.05
blood_MONOCYTE_COUNT	independent	Spleen	Blood_Immune	6	True	0.0361315742007807	6.14664494206	9.40263940120231	FDR <= 0.05
blood_MONOCYTE_COUNT	independent	Whole_Blood	Blood_Immune	6	True	0.0815921397695763	6.14664494206	9.40263940120231	FDR <= 0.05
blood_PLATELET_COUNT	non_independent	Spleen	Blood_Immune	6	True	0.0391353266631861	7.08565473487	12.1599301687996	FDR <= 0.05
blood_RBC_DISTRIB_WIDTH	non_independent	Whole_Blood	Blood_Immune	6	True	0.0518327049117232	3.52056896676	3.66693379010066	FDR <= 0.05
blood_WHITE_COUNT	non_independent	Whole_Blood	Blood_Immune	6	True	0.0869665790419709	5.32331197131	7.29287809599715	FDR <= 0.05
body_HEIGHTz	independent	Esophagus_Muscularis	Digestive	5	True	0.0196963340799303	2.44542146377	2.14061262319501	FDR <= 0.05
bp_SYSTOLICadjMEDz	non_independent	Artery_Aorta	Cardiovascular	2	True	0.0427621794144345	3.68673538512	3.94471852409787	FDR <= 0.05
bp_SYSTOLICadjMEDz	non_independent	Artery_Tibial	Cardiovascular	2	True	0.0547499050010366	3.68673538512	3.94471852409787	FDR <= 0.05
bp_SYSTOLICadjMEDz	non_independent	Brain_Cerebellum	Brain	3	True	0.0263516715715017	-3.0058027956	0.000575562405336033	FDR <= 0.05
lung_FEV1FVCzSMOKE	independent	Artery_Aorta	Cardiovascular	2	True	0.0312240453128908	6.87804347363	11.5179833157255	FDR <= 0.05
biochemistry_Cholesterol	independent	Adrenal_Gland	Adrenal_Pancreas	1	False	0.005955635641638	0.945658850194	0.463034449171726	FDR > 0.05
biochemistry_Cholesterol	independent	Artery_Aorta	Cardiovascular	2	False	0.00156967217562593	-2.69932741421	2.15814154747568	FDR > 0.05
biochemistry_Cholesterol	independent	Artery_Coronary	Cardiovascular	2	False	0.00645297382766005	-2.69932741421	2.15814154747568	FDR > 0.05
biochemistry_Cholesterol	independent	Artery_Tibial	Cardiovascular	2	False	0	-2.69932741421	2.15814154747568	FDR > 0.05
biochemistry_Cholesterol	independent	Brain_BasalGanglia	Brain	3	False	0.00139199695756121	-0.203624422139	0.0764207986828592	FDR > 0.05
biochemistry_Cholesterol	independent	Brain_Cerebellum	Brain	3	False	0.00549414303461293	-0.203624422139	0.0764207986828592	FDR > 0.05
biochemistry_Cholesterol	independent	Brain_Cortex	Brain	3	False	0.00109319657419659	-0.203624422139	0.0764207986828592	FDR > 0.05
biochemistry_Cholesterol	independent	Brain_Limbic	Brain	3	False	0.0212110490881165	-0.203624422139	0.0764207986828592	FDR > 0.05
biochemistry_Cholesterol	independent	Brain_Spinal_cord_cervical_c-1	Brain	3	False	0.0593111535500622	-0.203624422139	0.0764207986828592	FDR > 0.05
biochemistry_Cholesterol	independent	Brain_Substantia_nigra	Brain	3	False	0.00236829851734659	-0.203624422139	0.0764207986828592	FDR > 0.05
biochemistry_Cholesterol	independent	Cells_EBV-transformed_lymphocytes	Blood_Immune	6	False	0.000373922875277884	0.164566874897	0.0608378614302957	FDR > 0.05
biochemistry_Cholesterol	independent	Colon_Sigmoid	Digestive	5	False	2.04159455384892e-17	0.695548410277	0.312728227935447	FDR > 0.05
biochemistry_Cholesterol	independent	Colon_Transverse	Digestive	5	False	0.0342700784114582	0.695548410277	0.312728227935447	FDR > 0.05
biochemistry_Cholesterol	independent	Esophagus_Mucosa	Digestive	5	False	0.0212406838975071	0.695548410277	0.312728227935447	FDR > 0.05
biochemistry_Cholesterol	independent	Esophagus_Muscularis	Digestive	5	False	0.000211188310723941	0.695548410277	0.312728227935447	FDR > 0.05
biochemistry_Cholesterol	independent	Heart_Atrial_Appendage	Cardiovascular	2	False	0.00456358046266801	-2.69932741421	2.15814154747568	FDR > 0.05
biochemistry_Cholesterol	independent	Heart_Left_Ventricle	Cardiovascular	2	False	0.00231492921232174	-2.69932741421	2.15814154747568	FDR > 0.05
biochemistry_Cholesterol	independent	Muscle_Skeletal	Muscle	10	False	6.03036889471479e-07	0.469129030756	0.194514495741174	FDR > 0.05
biochemistry_Cholesterol	independent	Pancreas	Adrenal_Pancreas	1	False	0.0275330205541106	0.945658850194	0.463034449171726	FDR > 0.05
biochemistry_Cholesterol	independent	Pituitary	Adrenal_Pancreas	1	False	0.00767816044777511	0.945658850194	0.463034449171726	FDR > 0.05
biochemistry_Cholesterol	independent	Spleen	Blood_Immune	6	False	0.011690976196389	0.164566874897	0.0608378614302957	FDR > 0.05
biochemistry_Cholesterol	independent	Stomach	Digestive	5	False	0.0336852258566978	0.695548410277	0.312728227935447	FDR > 0.05
biochemistry_Cholesterol	independent	Whole_Blood	Blood_Immune	6	False	0.0505252612139175	0.164566874897	0.0608378614302957	FDR > 0.05
biochemistry_HDLcholesterol	non_independent	Adrenal_Gland	Adrenal_Pancreas	1	False	0.000354774165045495	1.73722903387	1.08435352567132	FDR > 0.05
biochemistry_HDLcholesterol	non_independent	Artery_Aorta	Cardiovascular	2	False	3.95846497606212e-12	-2.0481917276	1.39210322161821	FDR > 0.05
biochemistry_HDLcholesterol	non_independent	Artery_Coronary	Cardiovascular	2	False	0.00202822381540106	-2.0481917276	1.39210322161821	FDR > 0.05
biochemistry_HDLcholesterol	non_independent	Artery_Tibial	Cardiovascular	2	False	0.00779480380624957	-2.0481917276	1.39210322161821	FDR > 0.05
biochemistry_HDLcholesterol	non_independent	Brain_BasalGanglia	Brain	3	False	0.00573646925770731	1.83829953853	1.1803358007654	FDR > 0.05
biochemistry_HDLcholesterol	non_independent	Brain_Cerebellum	Brain	3	False	0.00874045021895998	1.83829953853	1.1803358007654	FDR > 0.05
biochemistry_HDLcholesterol	non_independent	Brain_Cortex	Brain	3	False	0.00759428047336598	1.83829953853	1.1803358007654	FDR > 0.05
biochemistry_HDLcholesterol	non_independent	Brain_Limbic	Brain	3	False	0.0211288544163789	1.83829953853	1.1803358007654	FDR > 0.05
biochemistry_HDLcholesterol	non_independent	Brain_Spinal_cord_cervical_c-1	Brain	3	False	0.000397444492220735	1.83829953853	1.1803358007654	FDR > 0.05
biochemistry_HDLcholesterol	non_independent	Brain_Substantia_nigra	Brain	3	False	0	1.83829953853	1.1803358007654	FDR > 0.05
biochemistry_HDLcholesterol	non_independent	Cells_EBV-transformed_lymphocytes	Blood_Immune	6	False	0.0220173776827148	1.21312053398	0.647655876546339	FDR > 0.05
biochemistry_HDLcholesterol	non_independent	Colon_Sigmoid	Digestive	5	False	0.00275003255563891	-1.1920485742	0.632192871616115	FDR > 0.05
biochemistry_HDLcholesterol	non_independent	Colon_Transverse	Digestive	5	False	2.63783028872595e-11	-1.1920485742	0.632192871616115	FDR > 0.05
biochemistry_HDLcholesterol	non_independent	Esophagus_Mucosa	Digestive	5	False	0.00215101753786862	-1.1920485742	0.632192871616115	FDR > 0.05
biochemistry_HDLcholesterol	non_independent	Esophagus_Muscularis	Digestive	5	False	0.00558397844607588	-1.1920485742	0.632192871616115	FDR > 0.05
biochemistry_HDLcholesterol	non_independent	Heart_Atrial_Appendage	Cardiovascular	2	False	0.0205097955910012	-2.0481917276	1.39210322161821	FDR > 0.05
biochemistry_HDLcholesterol	non_independent	Heart_Left_Ventricle	Cardiovascular	2	False	0.0323483675381822	-2.0481917276	1.39210322161821	FDR > 0.05
biochemistry_HDLcholesterol	non_independent	Muscle_Skeletal	Muscle	10	False	0.0301182232360613	0.623576828277	0.273349771284557	FDR > 0.05
biochemistry_HDLcholesterol	non_independent	Pancreas	Adrenal_Pancreas	1	False	0.00321978404489027	1.73722903387	1.08435352567132	FDR > 0.05
biochemistry_HDLcholesterol	non_independent	Pituitary	Adrenal_Pancreas	1	False	4.36664151405117e-19	1.73722903387	1.08435352567132	FDR > 0.05
biochemistry_HDLcholesterol	non_independent	Spleen	Blood_Immune	6	False	0.000851611025310676	1.21312053398	0.647655876546339	FDR > 0.05
biochemistry_HDLcholesterol	non_independent	Stomach	Digestive	5	False	4.23653283020253e-13	-1.1920485742	0.632192871616115	FDR > 0.05
biochemistry_HDLcholesterol	non_independent	Whole_Blood	Blood_Immune	6	False	0.0241431360379942	1.21312053398	0.647655876546339	FDR > 0.05
biochemistry_LDLdirect	non_independent	Adrenal_Gland	Adrenal_Pancreas	1	False	0.0151840284101695	1.68332143534	1.03473768537607	FDR > 0.05
biochemistry_LDLdirect	non_independent	Artery_Aorta	Cardiovascular	2	False	0.00171306934055936	-1.91590191515	1.25666601363648	FDR > 0.05
biochemistry_LDLdirect	non_independent	Artery_Coronary	Cardiovascular	2	False	0.00130382942645675	-1.91590191515	1.25666601363648	FDR > 0.05
biochemistry_LDLdirect	non_independent	Artery_Tibial	Cardiovascular	2	False	0.000385374246175425	-1.91590191515	1.25666601363648	FDR > 0.05
biochemistry_LDLdirect	non_independent	Brain_BasalGanglia	Brain	3	False	0.00671048958481129	-0.113789908504	0.0412429782453406	FDR > 0.05
biochemistry_LDLdirect	non_independent	Brain_Cerebellum	Brain	3	False	0	-0.113789908504	0.0412429782453406	FDR > 0.05
biochemistry_LDLdirect	non_independent	Brain_Cortex	Brain	3	False	0.00417169085425331	-0.113789908504	0.0412429782453406	FDR > 0.05
biochemistry_LDLdirect	non_independent	Brain_Limbic	Brain	3	False	0.00340117055396653	-0.113789908504	0.0412429782453406	FDR > 0.05
biochemistry_LDLdirect	non_independent	Brain_Spinal_cord_cervical_c-1	Brain	3	False	0.0197153936670883	-0.113789908504	0.0412429782453406	FDR > 0.05
biochemistry_LDLdirect	non_independent	Brain_Substantia_nigra	Brain	3	False	0.0107736345573755	-0.113789908504	0.0412429782453406	FDR > 0.05
biochemistry_LDLdirect	non_independent	Cells_EBV-transformed_lymphocytes	Blood_Immune	6	False	0.0404152762036287	0.274771604379	0.105965591539545	FDR > 0.05
biochemistry_LDLdirect	non_independent	Colon_Sigmoid	Digestive	5	False	3.17471016496282e-11	1.54896636069	0.915817779620906	FDR > 0.05
biochemistry_LDLdirect	non_independent	Colon_Transverse	Digestive	5	False	0.0298893411267887	1.54896636069	0.915817779620906	FDR > 0.05
biochemistry_LDLdirect	non_independent	Esophagus_Mucosa	Digestive	5	False	0.0124128875684923	1.54896636069	0.915817779620906	FDR > 0.05
biochemistry_LDLdirect	non_independent	Esophagus_Muscularis	Digestive	5	False	0.000186878038892829	1.54896636069	0.915817779620906	FDR > 0.05
biochemistry_LDLdirect	non_independent	Heart_Atrial_Appendage	Cardiovascular	2	False	0.00387844282211601	-1.91590191515	1.25666601363648	FDR > 0.05
biochemistry_LDLdirect	non_independent	Heart_Left_Ventricle	Cardiovascular	2	False	0.00050023791609157	-1.91590191515	1.25666601363648	FDR > 0.05
biochemistry_LDLdirect	non_independent	Muscle_Skeletal	Muscle	10	False	0.0011913376085813	0.868794391692	0.414584844239286	FDR > 0.05
biochemistry_LDLdirect	non_independent	Pancreas	Adrenal_Pancreas	1	False	0.0192391073740188	1.68332143534	1.03473768537607	FDR > 0.05
biochemistry_LDLdirect	non_independent	Pituitary	Adrenal_Pancreas	1	False	0.0163725671921687	1.68332143534	1.03473768537607	FDR > 0.05
biochemistry_LDLdirect	non_independent	Spleen	Blood_Immune	6	False	0.0092323866139888	0.274771604379	0.105965591539545	FDR > 0.05
biochemistry_LDLdirect	non_independent	Stomach	Digestive	5	False	0.0248198036262058	1.54896636069	0.915817779620906	FDR > 0.05
biochemistry_LDLdirect	non_independent	Whole_Blood	Blood_Immune	6	False	0.0659735175700018	0.274771604379	0.105965591539545	FDR > 0.05
blood_EOSINOPHIL_COUNT	non_independent	Adrenal_Gland	Adrenal_Pancreas	1	False	1.84698971445596e-16	-3.28039676115	2.98438378802278	FDR > 0.05
blood_EOSINOPHIL_COUNT	non_independent	Artery_Aorta	Cardiovascular	2	False	0.0123963505921357	-2.87919799627	2.39936689720563	FDR > 0.05
blood_EOSINOPHIL_COUNT	non_independent	Artery_Coronary	Cardiovascular	2	False	0	-2.87919799627	2.39936689720563	FDR > 0.05
blood_EOSINOPHIL_COUNT	non_independent	Artery_Tibial	Cardiovascular	2	False	0.00405157337523469	-2.87919799627	2.39936689720563	FDR > 0.05
blood_EOSINOPHIL_COUNT	non_independent	Brain_BasalGanglia	Brain	3	False	0.00383368214278695	-7.0868608041	11.8626831073626	FDR > 0.05
blood_EOSINOPHIL_COUNT	non_independent	Brain_Cerebellum	Brain	3	False	0.00358962850704583	-7.0868608041	11.8626831073626	FDR > 0.05
blood_EOSINOPHIL_COUNT	non_independent	Brain_Cortex	Brain	3	False	0.00527508655420741	-7.0868608041	11.8626831073626	FDR > 0.05
blood_EOSINOPHIL_COUNT	non_independent	Brain_Limbic	Brain	3	False	0.0142717973835371	-7.0868608041	11.8626831073626	FDR > 0.05
blood_EOSINOPHIL_COUNT	non_independent	Brain_Spinal_cord_cervical_c-1	Brain	3	False	0	-7.0868608041	11.8626831073626	FDR > 0.05
blood_EOSINOPHIL_COUNT	non_independent	Brain_Substantia_nigra	Brain	3	False	0.00198629392737902	-7.0868608041	11.8626831073626	FDR > 0.05
blood_EOSINOPHIL_COUNT	non_independent	Cells_EBV-transformed_lymphocytes	Blood_Immune	6	False	0.0245146661331006	8.7399326963	17.6321795710811	FDR > 0.05
blood_EOSINOPHIL_COUNT	non_independent	Colon_Sigmoid	Digestive	5	False	0.00989626780192242	-4.87829624214	5.97059135331662	FDR > 0.05
blood_EOSINOPHIL_COUNT	non_independent	Colon_Transverse	Digestive	5	False	0.00826966145315799	-4.87829624214	5.97059135331662	FDR > 0.05
blood_EOSINOPHIL_COUNT	non_independent	Esophagus_Mucosa	Digestive	5	False	0.00310995144134773	-4.87829624214	5.97059135331662	FDR > 0.05
blood_EOSINOPHIL_COUNT	non_independent	Esophagus_Muscularis	Digestive	5	False	0.000164367831218804	-4.87829624214	5.97059135331662	FDR > 0.05
blood_EOSINOPHIL_COUNT	non_independent	Heart_Atrial_Appendage	Cardiovascular	2	False	0.00725628903882158	-2.87919799627	2.39936689720563	FDR > 0.05
blood_EOSINOPHIL_COUNT	non_independent	Heart_Left_Ventricle	Cardiovascular	2	False	0.00546087633920442	-2.87919799627	2.39936689720563	FDR > 0.05
blood_EOSINOPHIL_COUNT	non_independent	Liver	Liver	8	False	0.001306270499186	-2.92635361433	2.46475543330125	FDR > 0.05
blood_EOSINOPHIL_COUNT	non_independent	Muscle_Skeletal	Muscle	10	False	0.00745949654145735	-2.80291402537	2.29547913798246	FDR > 0.05
blood_EOSINOPHIL_COUNT	non_independent	Pancreas	Adrenal_Pancreas	1	False	1.0669978804513e-07	-3.28039676115	2.98438378802278	FDR > 0.05
blood_EOSINOPHIL_COUNT	non_independent	Pituitary	Adrenal_Pancreas	1	False	0.000268762823014464	-3.28039676115	2.98438378802278	FDR > 0.05
blood_EOSINOPHIL_COUNT	non_independent	Spleen	Blood_Immune	6	False	0.00726247857520552	8.7399326963	17.6321795710811	FDR > 0.05
blood_EOSINOPHIL_COUNT	non_independent	Stomach	Digestive	5	False	3.94251806833578e-05	-4.87829624214	5.97059135331662	FDR > 0.05
blood_LYMPHOCYTE_COUNT	non_independent	Adrenal_Gland	Adrenal_Pancreas	1	False	0.00467878125105068	-2.66286899472	2.1108240018758	FDR > 0.05
blood_LYMPHOCYTE_COUNT	non_independent	Artery_Aorta	Cardiovascular	2	False	0.00171130406484426	-2.00173789738	1.34377787175419	FDR > 0.05
blood_LYMPHOCYTE_COUNT	non_independent	Artery_Coronary	Cardiovascular	2	False	0.00693320149752033	-2.00173789738	1.34377787175419	FDR > 0.05
blood_LYMPHOCYTE_COUNT	non_independent	Artery_Tibial	Cardiovascular	2	False	0.00487456618966539	-2.00173789738	1.34377787175419	FDR > 0.05
blood_LYMPHOCYTE_COUNT	non_independent	Brain_BasalGanglia	Brain	3	False	0.000296276912995826	-5.53296815467	7.50188712524655	FDR > 0.05
blood_LYMPHOCYTE_COUNT	non_independent	Brain_Cerebellum	Brain	3	False	0.000875850829787517	-5.53296815467	7.50188712524655	FDR > 0.05
blood_LYMPHOCYTE_COUNT	non_independent	Brain_Cortex	Brain	3	False	0.0140842514995506	-5.53296815467	7.50188712524655	FDR > 0.05
blood_LYMPHOCYTE_COUNT	non_independent	Brain_Limbic	Brain	3	False	0	-5.53296815467	7.50188712524655	FDR > 0.05
blood_LYMPHOCYTE_COUNT	non_independent	Brain_Spinal_cord_cervical_c-1	Brain	3	False	2.76294290981455e-11	-5.53296815467	7.50188712524655	FDR > 0.05
blood_LYMPHOCYTE_COUNT	non_independent	Brain_Substantia_nigra	Brain	3	False	9.66398544522626e-05	-5.53296815467	7.50188712524655	FDR > 0.05
blood_LYMPHOCYTE_COUNT	non_independent	Cells_EBV-transformed_lymphocytes	Blood_Immune	6	False	0.00221323689318278	7.9120221384	14.5964653899097	FDR > 0.05
blood_LYMPHOCYTE_COUNT	non_independent	Colon_Sigmoid	Digestive	5	False	0.00782659859489183	-3.11718325699	2.73852768738038	FDR > 0.05
blood_LYMPHOCYTE_COUNT	non_independent	Colon_Transverse	Digestive	5	False	0.0115403472145189	-3.11718325699	2.73852768738038	FDR > 0.05
blood_LYMPHOCYTE_COUNT	non_independent	Esophagus_Mucosa	Digestive	5	False	0.0134325246874341	-3.11718325699	2.73852768738038	FDR > 0.05
blood_LYMPHOCYTE_COUNT	non_independent	Esophagus_Muscularis	Digestive	5	False	0.0050142303200219	-3.11718325699	2.73852768738038	FDR > 0.05
blood_LYMPHOCYTE_COUNT	non_independent	Heart_Atrial_Appendage	Cardiovascular	2	False	0.000798931739428522	-2.00173789738	1.34377787175419	FDR > 0.05
blood_LYMPHOCYTE_COUNT	non_independent	Heart_Left_Ventricle	Cardiovascular	2	False	0.00705488647646497	-2.00173789738	1.34377787175419	FDR > 0.05
blood_LYMPHOCYTE_COUNT	non_independent	Liver	Liver	8	False	0.00989299381869237	-2.60310222197	2.0344013400464	FDR > 0.05
blood_LYMPHOCYTE_COUNT	non_independent	Muscle_Skeletal	Muscle	10	False	0.0123434964215438	-1.83131460653	1.1735779088547	FDR > 0.05
blood_LYMPHOCYTE_COUNT	non_independent	Pancreas	Adrenal_Pancreas	1	False	0.00523796074042856	-2.66286899472	2.1108240018758	FDR > 0.05
blood_LYMPHOCYTE_COUNT	non_independent	Pituitary	Adrenal_Pancreas	1	False	0.0182406157709462	-2.66286899472	2.1108240018758	FDR > 0.05
blood_LYMPHOCYTE_COUNT	non_independent	Spleen	Blood_Immune	6	False	0.0365949511895339	7.9120221384	14.5964653899097	FDR > 0.05
blood_LYMPHOCYTE_COUNT	non_independent	Stomach	Digestive	5	False	0.00186734086970999	-3.11718325699	2.73852768738038	FDR > 0.05
blood_MEAN_PLATELET_VOL	independent	Adrenal_Gland	Adrenal_Pancreas	1	False	0.0124668156069548	-1.11382072625	0.576170918699073	FDR > 0.05
blood_MEAN_PLATELET_VOL	independent	Artery_Aorta	Cardiovascular	2	False	0.00765478309087977	-1.12220443553	0.582070957153928	FDR > 0.05
blood_MEAN_PLATELET_VOL	independent	Artery_Coronary	Cardiovascular	2	False	8.90900458103935e-05	-1.12220443553	0.582070957153928	FDR > 0.05
blood_MEAN_PLATELET_VOL	independent	Artery_Tibial	Cardiovascular	2	False	0.00666539132042654	-1.12220443553	0.582070957153928	FDR > 0.05
blood_MEAN_PLATELET_VOL	independent	Brain_BasalGanglia	Brain	3	False	0.000323076007671126	-1.20987549244	0.645264261486009	FDR > 0.05
blood_MEAN_PLATELET_VOL	independent	Brain_Cerebellum	Brain	3	False	0.00961336536821359	-1.20987549244	0.645264261486009	FDR > 0.05
blood_MEAN_PLATELET_VOL	independent	Brain_Cortex	Brain	3	False	0	-1.20987549244	0.645264261486009	FDR > 0.05
blood_MEAN_PLATELET_VOL	independent	Brain_Limbic	Brain	3	False	0.00312078706196149	-1.20987549244	0.645264261486009	FDR > 0.05
blood_MEAN_PLATELET_VOL	independent	Brain_Spinal_cord_cervical_c-1	Brain	3	False	0.0148468366156759	-1.20987549244	0.645264261486009	FDR > 0.05
blood_MEAN_PLATELET_VOL	independent	Brain_Substantia_nigra	Brain	3	False	0	-1.20987549244	0.645264261486009	FDR > 0.05
blood_MEAN_PLATELET_VOL	independent	Cells_EBV-transformed_lymphocytes	Blood_Immune	6	False	0.00561227608848227	5.21284771216	6.7305721601866	FDR > 0.05
blood_MEAN_PLATELET_VOL	independent	Colon_Sigmoid	Digestive	5	False	0.000398268305067151	-0.115716230019	0.0419727742040474	FDR > 0.05
blood_MEAN_PLATELET_VOL	independent	Colon_Transverse	Digestive	5	False	0.00313015406165935	-0.115716230019	0.0419727742040474	FDR > 0.05
blood_MEAN_PLATELET_VOL	independent	Esophagus_Mucosa	Digestive	5	False	0.0103484100837221	-0.115716230019	0.0419727742040474	FDR > 0.05
blood_MEAN_PLATELET_VOL	independent	Esophagus_Muscularis	Digestive	5	False	0.00388503978835481	-0.115716230019	0.0419727742040474	FDR > 0.05
blood_MEAN_PLATELET_VOL	independent	Heart_Atrial_Appendage	Cardiovascular	2	False	0.00837885323529387	-1.12220443553	0.582070957153928	FDR > 0.05
blood_MEAN_PLATELET_VOL	independent	Heart_Left_Ventricle	Cardiovascular	2	False	0.00547159702818009	-1.12220443553	0.582070957153928	FDR > 0.05
blood_MEAN_PLATELET_VOL	independent	Liver	Liver	8	False	1.5008646969158e-12	-1.22225702103	0.654409770781524	FDR > 0.05
blood_MEAN_PLATELET_VOL	independent	Muscle_Skeletal	Muscle	10	False	0.011785807911466	-1.06642935507	0.543285459845307	FDR > 0.05
blood_MEAN_PLATELET_VOL	independent	Pancreas	Adrenal_Pancreas	1	False	0.00579186274088817	-1.11382072625	0.576170918699073	FDR > 0.05
blood_MEAN_PLATELET_VOL	independent	Pituitary	Adrenal_Pancreas	1	False	0	-1.11382072625	0.576170918699073	FDR > 0.05
blood_MEAN_PLATELET_VOL	independent	Spleen	Blood_Immune	6	False	0.00559231390568545	5.21284771216	6.7305721601866	FDR > 0.05
blood_MEAN_PLATELET_VOL	independent	Stomach	Digestive	5	False	0.00705893943560502	-0.115716230019	0.0419727742040474	FDR > 0.05
blood_MONOCYTE_COUNT	independent	Adrenal_Gland	Adrenal_Pancreas	1	False	9.60549437769581e-05	-1.05874068226	0.538024679181788	FDR > 0.05
blood_MONOCYTE_COUNT	independent	Artery_Aorta	Cardiovascular	2	False	0.00451248581618202	-1.39912742993	0.791089199535389	FDR > 0.05
blood_MONOCYTE_COUNT	independent	Artery_Coronary	Cardiovascular	2	False	0.000107739797210365	-1.39912742993	0.791089199535389	FDR > 0.05
blood_MONOCYTE_COUNT	independent	Artery_Tibial	Cardiovascular	2	False	0.00996359017841369	-1.39912742993	0.791089199535389	FDR > 0.05
blood_MONOCYTE_COUNT	independent	Brain_BasalGanglia	Brain	3	False	0.0127621729761265	-3.46287599188	3.27210539717119	FDR > 0.05
blood_MONOCYTE_COUNT	independent	Brain_Cerebellum	Brain	3	False	0.00114928438107784	-3.46287599188	3.27210539717119	FDR > 0.05
blood_MONOCYTE_COUNT	independent	Brain_Cortex	Brain	3	False	0.00553915535625386	-3.46287599188	3.27210539717119	FDR > 0.05
blood_MONOCYTE_COUNT	independent	Brain_Limbic	Brain	3	False	0.000343084908387773	-3.46287599188	3.27210539717119	FDR > 0.05
blood_MONOCYTE_COUNT	independent	Brain_Spinal_cord_cervical_c-1	Brain	3	False	1.26395549962996e-05	-3.46287599188	3.27210539717119	FDR > 0.05
blood_MONOCYTE_COUNT	independent	Brain_Substantia_nigra	Brain	3	False	0.0045608252679822	-3.46287599188	3.27210539717119	FDR > 0.05
blood_MONOCYTE_COUNT	independent	Cells_EBV-transformed_lymphocytes	Blood_Immune	6	False	0.0254667192834649	6.14664494206	9.10160940553833	FDR > 0.05
blood_MONOCYTE_COUNT	independent	Colon_Sigmoid	Digestive	5	False	0.00410389373607935	-0.34400997224	0.136178412153756	FDR > 0.05
blood_MONOCYTE_COUNT	independent	Colon_Transverse	Digestive	5	False	3.34529405302482e-05	-0.34400997224	0.136178412153756	FDR > 0.05
blood_MONOCYTE_COUNT	independent	Esophagus_Mucosa	Digestive	5	False	0.00986071422680748	-0.34400997224	0.136178412153756	FDR > 0.05
blood_MONOCYTE_COUNT	independent	Esophagus_Muscularis	Digestive	5	False	0	-0.34400997224	0.136178412153756	FDR > 0.05
blood_MONOCYTE_COUNT	independent	Heart_Atrial_Appendage	Cardiovascular	2	False	1.01829306906023e-11	-1.39912742993	0.791089199535389	FDR > 0.05
blood_MONOCYTE_COUNT	independent	Heart_Left_Ventricle	Cardiovascular	2	False	0.00120338790136145	-1.39912742993	0.791089199535389	FDR > 0.05
blood_MONOCYTE_COUNT	independent	Liver	Liver	8	False	0.0208401772445751	-1.10387828101	0.569206112029557	FDR > 0.05
blood_MONOCYTE_COUNT	independent	Muscle_Skeletal	Muscle	10	False	0.00344860106877008	-1.97437997231	1.31570634888688	FDR > 0.05
blood_MONOCYTE_COUNT	independent	Pancreas	Adrenal_Pancreas	1	False	0.00800683722050266	-1.05874068226	0.538024679181788	FDR > 0.05
blood_MONOCYTE_COUNT	independent	Pituitary	Adrenal_Pancreas	1	False	0.000284102901952407	-1.05874068226	0.538024679181788	FDR > 0.05
blood_MONOCYTE_COUNT	independent	Stomach	Digestive	5	False	0.00307677053255459	-0.34400997224	0.136178412153756	FDR > 0.05
blood_PLATELET_COUNT	non_independent	Adrenal_Gland	Adrenal_Pancreas	1	False	0.00248761553813777	1.33139254332	0.737406822661308	FDR > 0.05
blood_PLATELET_COUNT	non_independent	Artery_Aorta	Cardiovascular	2	False	0.0090314186464877	-0.733084143373	0.333943598939277	FDR > 0.05
blood_PLATELET_COUNT	non_independent	Artery_Coronary	Cardiovascular	2	False	0	-0.733084143373	0.333943598939277	FDR > 0.05
blood_PLATELET_COUNT	non_independent	Artery_Tibial	Cardiovascular	2	False	0.00542772282251959	-0.733084143373	0.333943598939277	FDR > 0.05
blood_PLATELET_COUNT	non_independent	Brain_BasalGanglia	Brain	3	False	0.00756556341582552	-2.42167782735	1.81109849526669	FDR > 0.05
blood_PLATELET_COUNT	non_independent	Brain_Cerebellum	Brain	3	False	0.00848973482638575	-2.42167782735	1.81109849526669	FDR > 0.05
blood_PLATELET_COUNT	non_independent	Brain_Cortex	Brain	3	False	0.00132495413779535	-2.42167782735	1.81109849526669	FDR > 0.05
blood_PLATELET_COUNT	non_independent	Brain_Limbic	Brain	3	False	0.000260959132238669	-2.42167782735	1.81109849526669	FDR > 0.05
blood_PLATELET_COUNT	non_independent	Brain_Spinal_cord_cervical_c-1	Brain	3	False	0.00591625136306338	-2.42167782735	1.81109849526669	FDR > 0.05
blood_PLATELET_COUNT	non_independent	Brain_Substantia_nigra	Brain	3	False	0.0105971470714629	-2.42167782735	1.81109849526669	FDR > 0.05
blood_PLATELET_COUNT	non_independent	Cells_EBV-transformed_lymphocytes	Blood_Immune	6	False	0.011714292076081	7.08565473487	11.8589001731357	FDR > 0.05
blood_PLATELET_COUNT	non_independent	Colon_Sigmoid	Digestive	5	False	0.00349083547145902	-0.353737079795	0.140539896632877	FDR > 0.05
blood_PLATELET_COUNT	non_independent	Colon_Transverse	Digestive	5	False	0.00961154497762476	-0.353737079795	0.140539896632877	FDR > 0.05
blood_PLATELET_COUNT	non_independent	Esophagus_Mucosa	Digestive	5	False	0.00588230262533322	-0.353737079795	0.140539896632877	FDR > 0.05
blood_PLATELET_COUNT	non_independent	Esophagus_Muscularis	Digestive	5	False	0.00651835387721451	-0.353737079795	0.140539896632877	FDR > 0.05
blood_PLATELET_COUNT	non_independent	Heart_Atrial_Appendage	Cardiovascular	2	False	0.00172269505818349	-0.733084143373	0.333943598939277	FDR > 0.05
blood_PLATELET_COUNT	non_independent	Heart_Left_Ventricle	Cardiovascular	2	False	0.0175538847588756	-0.733084143373	0.333943598939277	FDR > 0.05
blood_PLATELET_COUNT	non_independent	Liver	Liver	8	False	0.0416102736649769	0.0273319830309	0.00957458464048369	FDR > 0.05
blood_PLATELET_COUNT	non_independent	Muscle_Skeletal	Muscle	10	False	0.0198698142504734	0.644676153243	0.284717955797604	FDR > 0.05
blood_PLATELET_COUNT	non_independent	Pancreas	Adrenal_Pancreas	1	False	0.007327193675011	1.33139254332	0.737406822661308	FDR > 0.05
blood_PLATELET_COUNT	non_independent	Pituitary	Adrenal_Pancreas	1	False	0.00379924543345068	1.33139254332	0.737406822661308	FDR > 0.05
blood_PLATELET_COUNT	non_independent	Stomach	Digestive	5	False	0.00178124532460301	-0.353737079795	0.140539896632877	FDR > 0.05
blood_PLATELET_COUNT	non_independent	Whole_Blood	Blood_Immune	6	False	0.0143818778413287	7.08565473487	11.8589001731357	FDR > 0.05
blood_RBC_DISTRIB_WIDTH	non_independent	Adrenal_Gland	Adrenal_Pancreas	1	False	0.0170332729976181	1.03410905037	0.521310612497669	FDR > 0.05
blood_RBC_DISTRIB_WIDTH	non_independent	Artery_Aorta	Cardiovascular	2	False	0.0224797531247473	1.40703607124	0.797466204450525	FDR > 0.05
blood_RBC_DISTRIB_WIDTH	non_independent	Artery_Coronary	Cardiovascular	2	False	1.06609264854563e-12	1.40703607124	0.797466204450525	FDR > 0.05
blood_RBC_DISTRIB_WIDTH	non_independent	Artery_Tibial	Cardiovascular	2	False	0.00284965089407011	1.40703607124	0.797466204450525	FDR > 0.05
blood_RBC_DISTRIB_WIDTH	non_independent	Brain_BasalGanglia	Brain	3	False	0.00366056456399698	-0.385878203704	0.155158347731589	FDR > 0.05
blood_RBC_DISTRIB_WIDTH	non_independent	Brain_Cerebellum	Brain	3	False	0.00265933828714521	-0.385878203704	0.155158347731589	FDR > 0.05
blood_RBC_DISTRIB_WIDTH	non_independent	Brain_Cortex	Brain	3	False	0.000549809779017951	-0.385878203704	0.155158347731589	FDR > 0.05
blood_RBC_DISTRIB_WIDTH	non_independent	Brain_Limbic	Brain	3	False	0.00218167663687953	-0.385878203704	0.155158347731589	FDR > 0.05
blood_RBC_DISTRIB_WIDTH	non_independent	Brain_Spinal_cord_cervical_c-1	Brain	3	False	0.0115079731944924	-0.385878203704	0.155158347731589	FDR > 0.05
blood_RBC_DISTRIB_WIDTH	non_independent	Brain_Substantia_nigra	Brain	3	False	5.85199205120084e-05	-0.385878203704	0.155158347731589	FDR > 0.05
blood_RBC_DISTRIB_WIDTH	non_independent	Cells_EBV-transformed_lymphocytes	Blood_Immune	6	False	0.00705504650820527	3.52056896676	3.36590379443668	FDR > 0.05
blood_RBC_DISTRIB_WIDTH	non_independent	Colon_Sigmoid	Digestive	5	False	0.00565355336175932	0.110075074014	0.0398386016481374	FDR > 0.05
blood_RBC_DISTRIB_WIDTH	non_independent	Colon_Transverse	Digestive	5	False	0.00161351212680602	0.110075074014	0.0398386016481374	FDR > 0.05
blood_RBC_DISTRIB_WIDTH	non_independent	Esophagus_Mucosa	Digestive	5	False	0.00507062247478548	0.110075074014	0.0398386016481374	FDR > 0.05
blood_RBC_DISTRIB_WIDTH	non_independent	Esophagus_Muscularis	Digestive	5	False	0.0103292896298749	0.110075074014	0.0398386016481374	FDR > 0.05
blood_RBC_DISTRIB_WIDTH	non_independent	Heart_Atrial_Appendage	Cardiovascular	2	False	0.00755242309212944	1.40703607124	0.797466204450525	FDR > 0.05
blood_RBC_DISTRIB_WIDTH	non_independent	Heart_Left_Ventricle	Cardiovascular	2	False	0.00587557788801154	1.40703607124	0.797466204450525	FDR > 0.05
blood_RBC_DISTRIB_WIDTH	non_independent	Liver	Liver	8	False	0.0413620293071917	1.59228800132	0.95342677227552	FDR > 0.05
blood_RBC_DISTRIB_WIDTH	non_independent	Muscle_Skeletal	Muscle	10	False	0.0147919430852452	0.709219898159	0.32040130177194	FDR > 0.05
blood_RBC_DISTRIB_WIDTH	non_independent	Pancreas	Adrenal_Pancreas	1	False	0.000687808024194332	1.03410905037	0.521310612497669	FDR > 0.05
blood_RBC_DISTRIB_WIDTH	non_independent	Pituitary	Adrenal_Pancreas	1	False	0.00230541719110704	1.03410905037	0.521310612497669	FDR > 0.05
blood_RBC_DISTRIB_WIDTH	non_independent	Spleen	Blood_Immune	6	False	0.0273520829866585	3.52056896676	3.36590379443668	FDR > 0.05
blood_RBC_DISTRIB_WIDTH	non_independent	Stomach	Digestive	5	False	0	0.110075074014	0.0398386016481374	FDR > 0.05
blood_WHITE_COUNT	non_independent	Adrenal_Gland	Adrenal_Pancreas	1	False	0.0131006511647234	0.43133629199	0.176379814012043	FDR > 0.05
blood_WHITE_COUNT	non_independent	Artery_Aorta	Cardiovascular	2	False	5.12768090203906e-05	-0.192404224911	0.0718984290675636	FDR > 0.05
blood_WHITE_COUNT	non_independent	Artery_Coronary	Cardiovascular	2	False	0.00511954253415793	-0.192404224911	0.0718984290675636	FDR > 0.05
blood_WHITE_COUNT	non_independent	Artery_Tibial	Cardiovascular	2	False	0.019178861998085	-0.192404224911	0.0718984290675636	FDR > 0.05
blood_WHITE_COUNT	non_independent	Brain_BasalGanglia	Brain	3	False	0.000819178719161954	-2.32450350625	1.69683583817335	FDR > 0.05
blood_WHITE_COUNT	non_independent	Brain_Cerebellum	Brain	3	False	0.00104188550899263	-2.32450350625	1.69683583817335	FDR > 0.05
blood_WHITE_COUNT	non_independent	Brain_Cortex	Brain	3	False	7.07348750520724e-08	-2.32450350625	1.69683583817335	FDR > 0.05
blood_WHITE_COUNT	non_independent	Brain_Limbic	Brain	3	False	0.00277649712598275	-2.32450350625	1.69683583817335	FDR > 0.05
blood_WHITE_COUNT	non_independent	Brain_Spinal_cord_cervical_c-1	Brain	3	False	0.00137064083579426	-2.32450350625	1.69683583817335	FDR > 0.05
blood_WHITE_COUNT	non_independent	Brain_Substantia_nigra	Brain	3	False	1.75414215975112e-05	-2.32450350625	1.69683583817335	FDR > 0.05
blood_WHITE_COUNT	non_independent	Cells_EBV-transformed_lymphocytes	Blood_Immune	6	False	0.0361729246372176	5.32331197131	6.99184810033317	FDR > 0.05
blood_WHITE_COUNT	non_independent	Colon_Sigmoid	Digestive	5	False	0.00369670952101048	-2.8574201371	2.36947032917909	FDR > 0.05
blood_WHITE_COUNT	non_independent	Colon_Transverse	Digestive	5	False	0.00477182221886302	-2.8574201371	2.36947032917909	FDR > 0.05
blood_WHITE_COUNT	non_independent	Esophagus_Mucosa	Digestive	5	False	0.0166982942228659	-2.8574201371	2.36947032917909	FDR > 0.05
blood_WHITE_COUNT	non_independent	Esophagus_Muscularis	Digestive	5	False	0.000955326642530166	-2.8574201371	2.36947032917909	FDR > 0.05
blood_WHITE_COUNT	non_independent	Heart_Atrial_Appendage	Cardiovascular	2	False	1.1688282586872e-12	-0.192404224911	0.0718984290675636	FDR > 0.05
blood_WHITE_COUNT	non_independent	Heart_Left_Ventricle	Cardiovascular	2	False	0	-0.192404224911	0.0718984290675636	FDR > 0.05
blood_WHITE_COUNT	non_independent	Liver	Liver	8	False	0.00569914296120192	-2.87366269792	2.39174999663939	FDR > 0.05
blood_WHITE_COUNT	non_independent	Muscle_Skeletal	Muscle	10	False	0.00387774171892277	-1.37122281117	0.768771302590938	FDR > 0.05
blood_WHITE_COUNT	non_independent	Pancreas	Adrenal_Pancreas	1	False	0.000742856070263453	0.43133629199	0.176379814012043	FDR > 0.05
blood_WHITE_COUNT	non_independent	Pituitary	Adrenal_Pancreas	1	False	0.00300747814629737	0.43133629199	0.176379814012043	FDR > 0.05
blood_WHITE_COUNT	non_independent	Spleen	Blood_Immune	6	False	0.0332507046459749	5.32331197131	6.99184810033317	FDR > 0.05
blood_WHITE_COUNT	non_independent	Stomach	Digestive	5	False	5.29839335742516e-12	-2.8574201371	2.36947032917909	FDR > 0.05
body_HEIGHTz	independent	Adrenal_Gland	Adrenal_Pancreas	1	False	0.00758681796323383	1.50864014101	0.881435141527195	FDR > 0.05
body_HEIGHTz	independent	Artery_Aorta	Cardiovascular	2	False	0.0112377432081881	4.23334791708	4.63782318691987	FDR > 0.05
body_HEIGHTz	independent	Artery_Coronary	Cardiovascular	2	False	0.00738097151418142	4.23334791708	4.63782318691987	FDR > 0.05
body_HEIGHTz	independent	Artery_Tibial	Cardiovascular	2	False	0.014564175239333	4.23334791708	4.63782318691987	FDR > 0.05
body_HEIGHTz	independent	Brain_BasalGanglia	Brain	3	False	0.0121421596186067	-3.85463680865	3.93591072555046	FDR > 0.05
body_HEIGHTz	independent	Brain_Cerebellum	Brain	3	False	0.00867166993815762	-3.85463680865	3.93591072555046	FDR > 0.05
body_HEIGHTz	independent	Brain_Cortex	Brain	3	False	0.0143282455541139	-3.85463680865	3.93591072555046	FDR > 0.05
body_HEIGHTz	independent	Brain_Limbic	Brain	3	False	3.23987623228965e-05	-3.85463680865	3.93591072555046	FDR > 0.05
body_HEIGHTz	independent	Brain_Spinal_cord_cervical_c-1	Brain	3	False	0.00404992327903943	-3.85463680865	3.93591072555046	FDR > 0.05
body_HEIGHTz	independent	Brain_Substantia_nigra	Brain	3	False	0.000121639845349869	-3.85463680865	3.93591072555046	FDR > 0.05
body_HEIGHTz	independent	Cells_EBV-transformed_lymphocytes	Blood_Immune	6	False	0.00717148123251239	0.478814167097	0.199234246907841	FDR > 0.05
body_HEIGHTz	independent	Colon_Sigmoid	Digestive	5	False	0.00845239100758738	2.44542146377	1.83958262753103	FDR > 0.05
body_HEIGHTz	independent	Colon_Transverse	Digestive	5	False	0.00136067928860341	2.44542146377	1.83958262753103	FDR > 0.05
body_HEIGHTz	independent	Esophagus_Mucosa	Digestive	5	False	0.00418590964708099	2.44542146377	1.83958262753103	FDR > 0.05
body_HEIGHTz	independent	Heart_Atrial_Appendage	Cardiovascular	2	False	0.00312935774136016	4.23334791708	4.63782318691987	FDR > 0.05
body_HEIGHTz	independent	Heart_Left_Ventricle	Cardiovascular	2	False	0.0019092982134109	4.23334791708	4.63782318691987	FDR > 0.05
body_HEIGHTz	independent	Liver	Liver	8	False	0.0167722565220566	1.6025735867	0.962458651880217	FDR > 0.05
body_HEIGHTz	independent	Muscle_Skeletal	Muscle	10	False	0.00152339556844918	4.63147739882	5.44001485451413	FDR > 0.05
body_HEIGHTz	independent	Pancreas	Adrenal_Pancreas	1	False	0.00898848963501874	1.50864014101	0.881435141527195	FDR > 0.05
body_HEIGHTz	independent	Pituitary	Adrenal_Pancreas	1	False	0.00967634463420733	1.50864014101	0.881435141527195	FDR > 0.05
body_HEIGHTz	independent	Spleen	Blood_Immune	6	False	0.00574682719188211	0.478814167097	0.199234246907841	FDR > 0.05
body_HEIGHTz	independent	Stomach	Digestive	5	False	0.000110384864055237	2.44542146377	1.83958262753103	FDR > 0.05
body_HEIGHTz	independent	Whole_Blood	Blood_Immune	6	False	0.0115442125881839	0.478814167097	0.199234246907841	FDR > 0.05
bp_SYSTOLICadjMEDz	non_independent	Adrenal_Gland	Adrenal_Pancreas	1	False	0.0226948292164239	3.54592388081	3.40755763570301	FDR > 0.05
bp_SYSTOLICadjMEDz	non_independent	Artery_Coronary	Cardiovascular	2	False	0.00867870930146429	3.68673538512	3.64368852843389	FDR > 0.05
bp_SYSTOLICadjMEDz	non_independent	Brain_BasalGanglia	Brain	3	False	0.00106623479733054	-3.0058027956	2.57694964617207	FDR > 0.05
bp_SYSTOLICadjMEDz	non_independent	Brain_Cortex	Brain	3	False	0.000259224523971651	-3.0058027956	2.57694964617207	FDR > 0.05
bp_SYSTOLICadjMEDz	non_independent	Brain_Limbic	Brain	3	False	0.00524009326879329	-3.0058027956	2.57694964617207	FDR > 0.05
bp_SYSTOLICadjMEDz	non_independent	Brain_Spinal_cord_cervical_c-1	Brain	3	False	0.00180530521932522	-3.0058027956	2.57694964617207	FDR > 0.05
bp_SYSTOLICadjMEDz	non_independent	Brain_Substantia_nigra	Brain	3	False	0.0157837247782749	-3.0058027956	2.57694964617207	FDR > 0.05
bp_SYSTOLICadjMEDz	non_independent	Cells_EBV-transformed_lymphocytes	Blood_Immune	6	False	0.00160190091632854	-0.319666664802	0.125390039423111	FDR > 0.05
bp_SYSTOLICadjMEDz	non_independent	Colon_Sigmoid	Digestive	5	False	0.0100757257918577	3.79182327784	3.8252271781304	FDR > 0.05
bp_SYSTOLICadjMEDz	non_independent	Colon_Transverse	Digestive	5	False	0.000323765325129416	3.79182327784	3.8252271781304	FDR > 0.05
bp_SYSTOLICadjMEDz	non_independent	Esophagus_Mucosa	Digestive	5	False	0.000672774522244708	3.79182327784	3.8252271781304	FDR > 0.05
bp_SYSTOLICadjMEDz	non_independent	Esophagus_Muscularis	Digestive	5	False	0.0102434578272769	3.79182327784	3.8252271781304	FDR > 0.05
bp_SYSTOLICadjMEDz	non_independent	Heart_Atrial_Appendage	Cardiovascular	2	False	0.00949377757527368	3.68673538512	3.64368852843389	FDR > 0.05
bp_SYSTOLICadjMEDz	non_independent	Heart_Left_Ventricle	Cardiovascular	2	False	0.000721871288094998	3.68673538512	3.64368852843389	FDR > 0.05
bp_SYSTOLICadjMEDz	non_independent	Liver	Liver	8	False	7.33722220417639e-12	2.13755586271	1.48741155350798	FDR > 0.05
bp_SYSTOLICadjMEDz	non_independent	Muscle_Skeletal	Muscle	10	False	0.00122466407519538	2.05122668785	1.39528940558817	FDR > 0.05
bp_SYSTOLICadjMEDz	non_independent	Pancreas	Adrenal_Pancreas	1	False	0.00267216748765939	3.54592388081	3.40755763570301	FDR > 0.05
bp_SYSTOLICadjMEDz	non_independent	Pituitary	Adrenal_Pancreas	1	False	5.49054462857249e-14	3.54592388081	3.40755763570301	FDR > 0.05
bp_SYSTOLICadjMEDz	non_independent	Spleen	Blood_Immune	6	False	1.09124887406306e-17	-0.319666664802	0.125390039423111	FDR > 0.05
bp_SYSTOLICadjMEDz	non_independent	Stomach	Digestive	5	False	3.79170782207139e-10	3.79182327784	3.8252271781304	FDR > 0.05
bp_SYSTOLICadjMEDz	non_independent	Whole_Blood	Blood_Immune	6	False	2.12799034104031e-07	-0.319666664802	0.125390039423111	FDR > 0.05
lung_FEV1FVCzSMOKE	independent	Adrenal_Gland	Adrenal_Pancreas	1	False	0.00357804924157902	-0.567519436177	0.243849930485216	FDR > 0.05
lung_FEV1FVCzSMOKE	independent	Artery_Coronary	Cardiovascular	2	False	0.000824635118652584	6.87804347363	11.2169533200615	FDR > 0.05
lung_FEV1FVCzSMOKE	independent	Artery_Tibial	Cardiovascular	2	False	0.0309491613541199	6.87804347363	11.2169533200615	FDR > 0.05
lung_FEV1FVCzSMOKE	independent	Brain_BasalGanglia	Brain	3	False	2.81254034286495e-08	-4.05704783525	4.30367064614185	FDR > 0.05
lung_FEV1FVCzSMOKE	independent	Brain_Cerebellum	Brain	3	False	0.00325994519124298	-4.05704783525	4.30367064614185	FDR > 0.05
lung_FEV1FVCzSMOKE	independent	Brain_Cortex	Brain	3	False	0.0116900484889573	-4.05704783525	4.30367064614185	FDR > 0.05
lung_FEV1FVCzSMOKE	independent	Brain_Limbic	Brain	3	False	0.00506855361973277	-4.05704783525	4.30367064614185	FDR > 0.05
lung_FEV1FVCzSMOKE	independent	Brain_Spinal_cord_cervical_c-1	Brain	3	False	0.00200535286802393	-4.05704783525	4.30367064614185	FDR > 0.05
lung_FEV1FVCzSMOKE	independent	Brain_Substantia_nigra	Brain	3	False	0.0100800783047219	-4.05704783525	4.30367064614185	FDR > 0.05
lung_FEV1FVCzSMOKE	independent	Cells_EBV-transformed_lymphocytes	Blood_Immune	6	False	6.32466563436641e-07	-2.98842676052	2.55219457830596	FDR > 0.05
lung_FEV1FVCzSMOKE	independent	Colon_Sigmoid	Digestive	5	False	0.0153710108987782	6.01885936754	8.75535088688035	FDR > 0.05
lung_FEV1FVCzSMOKE	independent	Colon_Transverse	Digestive	5	False	0.00984407022481672	6.01885936754	8.75535088688035	FDR > 0.05
lung_FEV1FVCzSMOKE	independent	Esophagus_Mucosa	Digestive	5	False	0.000323063100896378	6.01885936754	8.75535088688035	FDR > 0.05
lung_FEV1FVCzSMOKE	independent	Esophagus_Muscularis	Digestive	5	False	0.00333985642116564	6.01885936754	8.75535088688035	FDR > 0.05
lung_FEV1FVCzSMOKE	independent	Heart_Atrial_Appendage	Cardiovascular	2	False	1.24002512234634e-08	6.87804347363	11.2169533200615	FDR > 0.05
lung_FEV1FVCzSMOKE	independent	Heart_Left_Ventricle	Cardiovascular	2	False	0.0123773159662523	6.87804347363	11.2169533200615	FDR > 0.05
lung_FEV1FVCzSMOKE	independent	Liver	Liver	8	False	0.0132049538492195	0.191873748775	0.071685533957126	FDR > 0.05
lung_FEV1FVCzSMOKE	independent	Muscle_Skeletal	Muscle	10	False	0	2.18474634829	1.53899021951759	FDR > 0.05
lung_FEV1FVCzSMOKE	independent	Pancreas	Adrenal_Pancreas	1	False	0.00271067335132076	-0.567519436177	0.243849930485216	FDR > 0.05
lung_FEV1FVCzSMOKE	independent	Pituitary	Adrenal_Pancreas	1	False	0.00249894857041338	-0.567519436177	0.243849930485216	FDR > 0.05
lung_FEV1FVCzSMOKE	independent	Spleen	Blood_Immune	6	False	0.00393888465669232	-2.98842676052	2.55219457830596	FDR > 0.05
lung_FEV1FVCzSMOKE	independent	Stomach	Digestive	5	False	0	6.01885936754	8.75535088688035	FDR > 0.05
lung_FEV1FVCzSMOKE	independent	Whole_Blood	Blood_Immune	6	False	0.000800741510813833	-2.98842676052	2.55219457830596	FDR > 0.05
