## Supplementary Tables for "Fine-mapping causal tissues and genes at disease-associated loci": suppTable_13.txt

tgfm_bin	pops	pops_se
0 <= PIP < 0.01	-0.00456453356411408	0.00308797397038801
0.01 <= PIP < 0.25	0.026506843470885	0.00181183652203255
0.25 <= PIP < 0.5	0.157446582573738	0.0101623335429875
0.5 <= PIP < 0.7	0.246137739190267	0.0245057644107785
0.7 <= PIP < 0.9	0.301001285257029	0.0352482837522057
0.9 <= PIP <= 1	0.338519330774652	0.0468280901996247
