## Supplementary Tables for "Fine-mapping causal tissues and genes at disease-associated loci": suppTable_14.txt

gene_set_name	PIP	odds_ratio	odds_ratio_95_ci_lb	odds_ratio_95_ci_ub	odds_ratio_pvalue
MGI essential	0.25	1.04298140453209	0.951336156130177	1.14345513222655	0.369804564221598
MGI essential	0.5	1.30772076433582	1.11744016405049	1.5304028372098	0.000825570943317417
MGI essential	0.75	1.22875950163598	0.946580091512004	1.59505775200593	0.121724404184925
Haploinsufficient	0.25	0.967216734302801	0.645259981133221	1.44981594778652	0.87177392092402
Haploinsufficient	0.5	1.26177091253129	0.653433539395456	2.43646176653711	0.4885799289749
Haploinsufficient	0.75	1.11278555176807	0.357035791796507	3.46825644004214	0.853813644959817
High pLI	0.25	1.11543091984799	1.02671952635974	1.21180722194331	0.00977619531083206
High pLI	0.5	1.30772972201142	1.13030462124074	1.51300542676258	0.000310303805199222
High pLI	0.75	1.35222842954689	1.06951054677903	1.70968087335059	0.011683758639519
Olfactory receptors	0.25	0.116019435696567	0.0289631880209557	0.464745436504113	0.00234812689259949
Olfactory receptors	0.5	0.203486950941169	0.0286088490167655	1.44734725885226	0.111694447416049
Olfactory receptors	0.75	1.72530113970234e-09	0	Inf	0.999090115108206
High Enhancer Domain Score	0.25	0.961694526643818	0.878587491521359	1.05266279283717	0.396985971532146
High Enhancer Domain Score	0.5	1.10003691399038	0.937735145866873	1.29042962447871	0.241736599792058
High Enhancer Domain Score	0.75	1.02543569788039	0.786077390889906	1.33767792163192	0.853069043766983
High Shet	0.25	1.0301317283367	0.939554476832782	1.12944103177833	0.527251640384763
High Shet	0.5	1.14750258254719	0.97410543938772	1.35176555197159	0.0997403886461217
High Shet	0.75	1.13122460655312	0.865652055008735	1.47827190274313	0.366424578257578
Non-essential	0.25	1.00158743277501	0.862004903893733	1.16377224881369	0.983473088985693
Non-essential	0.5	0.991257819840048	0.749981236405215	1.31015553149539	0.95080103681813
Non-essential	0.75	1.11864477777905	0.728090983019759	1.71869473463644	0.608856065732708
Most SNPs in 100kb	0.25	0.526838435995249	0.444950191435192	0.623797321553343	1.04184973626214e-13
Most SNPs in 100kb	0.5	0.480363291932267	0.346031758065464	0.666843105748548	1.18010940300625e-05
Most SNPs in 100kb	0.75	0.447158655398396	0.257403232009978	0.776800126153625	0.0042850665319444
Epigenetic modifier	0.25	1.17804996259007	0.922957789010638	1.50364592062886	0.188146398062094
Epigenetic modifier	0.5	1.78403516027282	1.2318988567722	2.58363861253118	0.00218523334466474
Epigenetic modifier	0.75	1.45663194778015	0.751966440074721	2.8216374005773	0.264862526915145
