## Supplementary Tables for "Fine-mapping causal tissues and genes at disease-associated loci": suppTable_15.txt

PIP	efdr	efdr_lb	efdr_ub	expected_fdr
0.010170566930641	0.884	0.844304507540528	0.923695492459472	0.886344848221835
0.0102319102394776	0.883534136546185	0.843689727489086	0.923378545603284	0.885929247479476
0.0104630379486992	0.883064516129032	0.843070077391815	0.923058954866249	0.885510542470278
0.0105296110159673	0.882591093117409	0.842445499206532	0.922736687028286	0.885089382876832
0.0105595576743528	0.882113821138211	0.841815933966009	0.922411708310413	0.884665069843876
0.0106390529045497	0.881632653061225	0.841181321759503	0.922083984362946	0.884237415262318
0.0106537099443086	0.881147540983607	0.840541601713823	0.921753480253391	0.883806581115461
0.0108619656458889	0.880658436213992	0.839896711973952	0.921420160454032	0.883372261325583
0.0109129128887154	0.880165289256198	0.839246589683198	0.921083988829198	0.882935212676705
0.010921159832801	0.879668049792531	0.838591170962859	0.920744928622204	0.882494748467433
0.010989284560038	0.879166666666667	0.837930390891388	0.920402942441945	0.882050648085351
0.0110600222749714	0.878661087866109	0.837264183483061	0.920057992249157	0.881603116422779
0.0111899601353313	0.878151260504202	0.836592481666101	0.919710039342302	0.881152121207224
0.0112960056718993	0.877637130801688	0.835915217260277	0.919359044343099	0.880697868385884
0.0114175733631231	0.877118644067797	0.835232320953936	0.919004967181657	0.880240215309858
0.0117604601925809	0.876595744680851	0.834543722280469	0.918647767081233	0.87977918462336
0.0120517280197354	0.876068376068376	0.833849349594188	0.918287402542564	0.879315678831975
0.0122805439819614	0.875536480686695	0.833149130045587	0.917923831327803	0.878849444526618
0.0125458720240696	0.875	0.832442989555996	0.917557010444004	0.878380177235706
0.0129563791408066	0.874458874458874	0.831730852791575	0.917186896126174	0.87790799563077
0.0129903750022372	0.873913043478261	0.831012643136657	0.916813443819865	0.877433492912386
0.0131927040863412	0.873362445414847	0.830288282666406	0.916436608163288	0.876954994519
0.0133341657829085	0.87280701754386	0.829557692118775	0.916056342968944	0.87647318617955
0.0134184021062952	0.872246696035242	0.828820790865738	0.915672601204747	0.875987756011983
0.0137847019746755	0.871681415929204	0.828077496883781	0.915285334974627	0.875498402729321
0.0140196941819236	0.871111111111111	0.827327726723623	0.914894495498599	0.875006327639116
0.0149339817619099	0.870535714285714	0.826571395479153	0.914500033092276	0.874510908093674
0.0150912399071539	0.869955156950673	0.825808416755537	0.914101897145808	0.874015145267915
0.0151280042798992	0.869369369369369	0.825038702636507	0.913700036102232	0.873515624480415
0.0151483784467585	0.873303167420814	0.829447539759851	0.917158795081778	0.87301174949743
0.0153566630104716	0.872727272727273	0.828686829597072	0.916767715857473	0.872503386442631
0.0158814200061447	0.872146118721461	0.827919310476163	0.916372926966759	0.871991331873924
0.0160456067778587	0.871559633027523	0.827144890678763	0.915974375376283	0.871476986699062
0.0168141057076683	0.870967741935484	0.826363476834025	0.915572007036942	0.870958657636743
0.0169745757934081	0.875	0.830894959135835	0.919105040864165	0.870439087096671
0.0171162848538877	0.874418604651163	0.830123147498438	0.918714061803888	0.869915429714764
0.0172692447629559	0.873831775700935	0.829344265901008	0.918319285500862	0.869387540530506
0.0178349674489019	0.873239436619718	0.828558216869532	0.917920656369904	0.868855412761931
0.0179524630514965	0.872641509433962	0.827764901132287	0.917518117735638	0.868320933423302
0.0183055472865443	0.872037914691943	0.82696421757826	0.917111611805626	0.867781944781003
0.0184871191199661	0.871428571428571	0.826156063214424	0.916701079642718	0.867239504267039
0.0194164579600101	0.870813397129187	0.825340333121811	0.916286461136562	0.866692741699512
0.0196454964006861	0.870192307692308	0.82451692041035	0.915867694974266	0.866145189774799
0.0199988244795789	0.869565217391304	0.823685716172435	0.915444718610174	0.865593453959221
0.0201353349913917	0.868932038834951	0.822846609435175	0.915017468234728	0.865038076670089
0.0201420659250703	0.873170731707317	0.827615478043513	0.918725985371121	0.864477946970877
0.0202186093721112	0.872549019607843	0.826786756328925	0.918311282886762	0.863912358798798
0.0203351057536968	0.876847290640394	0.831641713321271	0.922052867959518	0.863341575390773
0.0204474036250316	0.876237623762376	0.830824052591643	0.921651194933109	0.862765717376637
0.0211429746342734	0.875621890547264	0.829998419498137	0.92124536159639	0.862184688127889
0.0211637825004713	0.875	0.829164697012019	0.920835302987981	0.8616013264417
0.0212569168646981	0.874371859296482	0.828322765805854	0.920420952787111	0.861012206386133
0.0220593595761372	0.873737373737374	0.827472504196867	0.92000224327788	0.860417605998511
0.0221522464175329	0.873096446700508	0.826613788088638	0.919579105312377	0.859821042371986
0.0231780679978237	0.872448979591837	0.825746490911044	0.91915146827263	0.859218865273974
0.0232595546499314	0.871794871794872	0.824870483558416	0.918719260031328	0.858615772624085
0.0241787729759879	0.871134020618557	0.823985634325825	0.918282406911289	0.858006882558487
0.0242259858658905	0.870466321243523	0.823091808843446	0.9178408336436	0.857396445540531
0.0242989685148712	0.869791666666667	0.822188870008925	0.917394463324408	0.856779895704106
0.0245812987712219	0.869109947643979	0.821276677917676	0.916943217370283	0.856157271956562
0.0253166945409205	0.868421052631579	0.820355089791044	0.916487015472114	0.85552958022355
0.0255737642057967	0.867724867724868	0.819423959902246	0.916025775547489	0.854899137232886
0.0260878918695042	0.867021276595745	0.81848313950002	0.91555941369147	0.85426335479373
0.0263957223167302	0.866310160427808	0.817532476729882	0.915087844125733	0.853623521888186
0.0264635275315529	0.865591397849462	0.816571816552929	0.914610979145995	0.85297846406133
0.0268772534648143	0.864864864864865	0.815601000662079	0.914128729067651	0.852326799151022
0.0293442290731322	0.864130434782609	0.81461986739565	0.913641002169567	0.851670299436977
0.0295203814400144	0.863387978142076	0.813628251648205	0.913147704635948	0.851020105603699
0.030307503291705	0.862637362637363	0.812625984778528	0.912648740496197	0.85036373465339
0.0305671786122855	0.861878453038674	0.811612894514651	0.912144011562697	0.84970445972491
0.0316746742096447	0.861111111111111	0.810588804855802	0.911633417366421	0.849039302160117
0.0324999218047963	0.860335195530726	0.809553535971172	0.91111685509028	0.848372899793467
0.0328129015208583	0.859550561797753	0.808506904095371	0.910594219500135	0.847703645982221
0.0328601802227344	0.858757062146893	0.807448721420444	0.910065402873341	0.847028598228002
0.0332942994455792	0.857954545454545	0.806378795984327	0.909530294924764	0.846346148105563
0.034112530795314	0.857142857142857	0.805296931555594	0.90898878273012	0.845658379234426
0.0342820563327327	0.862068965517241	0.810831994296046	0.913305936738436	0.844967407452988
0.0346547186793525	0.861271676300578	0.809762373481284	0.912780979119872	0.844269427474871
0.0348829596633511	0.86046511627907	0.808680605281502	0.912249627276637	0.843565498092047
0.0349830301643579	0.859649122807018	0.807586481920139	0.911711763693896	0.842854670359622
0.0350654689370854	0.858823529411765	0.80647979086364	0.911167267959889	0.842136068597998
0.0354085851322509	0.857988165680473	0.805360314684834	0.910616016676113	0.841409450476904
0.036151404108852	0.857142857142857	0.804227830921565	0.910057883364149	0.840676224498387
0.0372712774066146	0.856287425149701	0.80308211193043	0.909492738368972	0.839938665388251
0.0375116742915022	0.855421686746988	0.801922924735376	0.9089204487586	0.839198966248461
0.0376781998607193	0.854545454545454	0.800750030870995	0.908340878219914	0.838451758009309
0.038052534951305	0.853658536585366	0.799563186220255	0.907753886950476	0.83769645287437
0.0381392793774721	0.852760736196319	0.798362140846468	0.90715933154617	0.836934176726062
0.0383991114920731	0.851851851851852	0.797146638819237	0.906557064884467	0.836163025220528
0.0386367417809745	0.850931677018634	0.79591641803414	0.905946936003127	0.835383908057252
0.0387530153988443	0.85	0.794671210025882	0.905328789974117	0.834596537118741
0.040075669362657	0.849056603773585	0.793410739774641	0.904702467772529	0.833799993423883
0.0404588099397015	0.848101265822785	0.792134725505306	0.904067806140263	0.833001738125064
0.0422734050363623	0.847133757961783	0.790842878479333	0.903424637444234	0.832195754354776
0.0427810597839477	0.846153846153846	0.789534902778859	0.902772789528833	0.831391069479078
0.0435991420313028	0.845161290322581	0.788210495082773	0.902112085562388	0.830579276764646
0.0437885926945838	0.844155844155844	0.786869344434373	0.901442343877315	0.829762253510074
0.0440835611877743	0.843137254901961	0.785511132000249	0.900763377803673	0.828935788452588
0.0441647983499004	0.842105263157895	0.784135530819996	0.900074995495793	0.828100389437064
0.0445920368356663	0.841059602649007	0.782742205546361	0.899376999751652	0.827254463528368
0.0448698260186764	0.84	0.781330812175385	0.898669187824615	0.826400106864129
0.0454803539454244	0.838926174496644	0.77990099776609	0.897951351227198	0.825536146682134
0.0460518066165401	0.837837837837838	0.778452400149256	0.897223275526419	0.824664636551239
0.0472769501135654	0.836734693877551	0.776984647624758	0.896484740130344	0.823785156572789
0.0473979936044433	0.835616438356164	0.775497358646969	0.895735518065359	0.822902020317216
0.04761588490753	0.83448275862069	0.773990141497663	0.894975375743716	0.822007537654607
0.047718885903874	0.833333333333333	0.772462593945839	0.894204072720828	0.821102144755733
0.048009031636785	0.832167832167832	0.770914302893856	0.893421361441809	0.8201848093058
0.0485575366087161	0.830985915492958	0.769344844009236	0.892626986976679	0.819256596918071
0.0498752045729635	0.829787234042553	0.767753781341459	0.891820686743647	0.818319108503368
0.050571165641524	0.828571428571429	0.766140666923023	0.891002190219834	0.817377639311056
0.050863770200257	0.827338129496403	0.76450504035403	0.890171218638776	0.816427630713592
0.0508999739183762	0.826086956521739	0.762846428369491	0.889327484673987	0.815465974198475
0.0509928640712441	0.832116788321168	0.769528717646484	0.894704858995852	0.814490543162832
0.0515280171024926	0.830882352941177	0.76788085890683	0.893883846975523	0.813501450568965
0.051993760623833	0.837037037037037	0.774734464317327	0.899339609756747	0.812501668848013
0.0522913315972906	0.835820895522388	0.773098992657613	0.898542798387163	0.811490440709743
0.0572412599327267	0.834586466165414	0.771439652733111	0.897733279597716	0.810466243509044
0.0576489054868501	0.833333333333333	0.769755919560142	0.896910747106524	0.809464027626027
0.0578883449999262	0.83206106870229	0.768047252692397	0.896074884712183	0.808449622535286
0.0583967307894458	0.830769230769231	0.766313095649489	0.895225365888973	0.807421453054787
0.0586985969907229	0.829457364341085	0.764552875320094	0.894361853362077	0.806381283937301
0.0606770703240808	0.828125	0.762766001338341	0.893483998661659	0.805327220507051
0.0607107556008172	0.826771653543307	0.760951865432066	0.892591441654548	0.804272136182887
0.0613777819823893	0.825396825396825	0.759109840741427	0.891683810052224	0.803200571831963
0.0636273508206479	0.824	0.757239281106327	0.890760718893673	0.802117198662478
0.0640453687949964	0.82258064516129	0.75533952032096	0.889821770001621	0.801034493416374
0.0667336626012601	0.821138211382114	0.753409871353706	0.888866551410522	0.799937581727036
0.0669354226080214	0.819672131147541	0.751449625530509	0.887894636764573	0.798844723073989
0.0679315207061451	0.818181818181818	0.749458051679721	0.886905584683916	0.797735468079626
0.0688306702092415	0.816666666666667	0.747434395236304	0.885898938097029	0.796616026319507
0.0692712132340114	0.815126050420168	0.745377877303125	0.884874223537212	0.795485326290337
0.0692713017399011	0.813559322033898	0.743287693666941	0.883830950400856	0.794339195269357
0.0693797995763062	0.811965811965812	0.741163013766533	0.88276861016509	0.793173473021573
0.0694471732413881	0.810344827586207	0.739002979610261	0.881686675562152	0.79198858744052
0.0702359081792522	0.808695652173913	0.736806704640144	0.880584599707682	0.790783681011667
0.070263273303822	0.807017543859649	0.734573272539394	0.879461815179904	0.789564554601061
0.0704559885671604	0.805309734513274	0.732301735980108	0.878317733046441	0.788324092901104
0.0712024713901851	0.803571428571429	0.729991115307621	0.877151741835236	0.787063200771357
0.0712821980314674	0.801801801801802	0.72764039715778	0.875963206445824	0.785786314934974
0.0723613468873844	0.8	0.725248533003146	0.874751466996854	0.784486937780124
0.0733571048321697	0.798165137614679	0.722814437623883	0.873515837605475	0.783173619290835
0.0742089311082751	0.796296296296296	0.720336987498763	0.87225560509383	0.781845200069751
0.0793711595413267	0.794392523364486	0.717815019111439	0.870970027617533	0.780499911576088
0.0835193496291512	0.792452830188679	0.715247327166784	0.869658333210574	0.779177940548894
0.0839292530240223	0.79047619047619	0.71263266271174	0.868319718240641	0.777870295693447
0.0846400806242458	0.788461538461538	0.70996973115471	0.866953345768366	0.776541445200345
0.088122906007834	0.786407766990291	0.707257190177145	0.865558343803437	0.775193693023885
0.0883181221388074	0.784313725490196	0.70449364753047	0.864133803449923	0.773853659681059
0.0886989562988953	0.782178217821782	0.701677658711049	0.862678776932515	0.772489023857493
0.0901431377977214	0.78	0.698807724505345	0.861192275494655	0.771100903659057
0.0901951970005596	0.777777777777778	0.695882288396828	0.859673267158727	0.769699328320237
0.0904234075966702	0.775510204081633	0.692899733825627	0.858120674337638	0.768269680619428
0.0912224488947699	0.77319587628866	0.689858381291191	0.856533371286128	0.766812908332996
0.0915342550293809	0.770833333333333	0.686756485287544	0.854910181379123	0.765334109970786
0.097417062897373	0.768421052631579	0.683592231059913	0.853249874203245	0.763827461181314
0.0978274404616456	0.765957446808511	0.68036373117068	0.851551162446341	0.762351339097044
0.0982870177786302	0.763440860215054	0.677069021861663	0.849812698568444	0.760847885113805
0.0990444344359028	0.760869565217391	0.673706059198771	0.848033071236012	0.75931674275394
0.0999101949982703	0.758241758241758	0.670272714983981	0.846210801499535	0.757760272173608
0.100917853289776	0.755555555555556	0.666766772418416	0.844344338692695	0.756178832919963
0.102465244471355	0.764044943820225	0.675831421188911	0.852258466451538	0.754573177708836
0.104450848265167	0.761363636363636	0.672304370288853	0.85042290243842	0.75294861432452
0.105713069354656	0.758620689655172	0.668700170098408	0.848541209211936	0.75130952768762
0.10923453846784	0.767441860465116	0.678153394801884	0.856730326128349	0.749646999746251
0.10928499029278	0.764705882352941	0.674528139870877	0.854883624835005	0.74798678254877
0.110131277522822	0.761904761904762	0.670820755096232	0.852988768713292	0.74628763698736
0.110317020809087	0.759036144578313	0.667028438017842	0.851043851138784	0.744557744391097
0.110552329509743	0.75609756097561	0.663148258427011	0.849046863524209	0.742787924454514
0.113802463256591	0.753086419753086	0.659177151096617	0.846995688409556	0.740977310305924
0.114503511556777	0.7625	0.669247000718476	0.855752999281524	0.739162057475456
0.117562476896585	0.772151898734177	0.67965725062561	0.864646546842745	0.737309722906243
0.117567609163036	0.769230769230769	0.675727661617366	0.862733876844173	0.735449110083203
0.120147208511292	0.766233766233766	0.671701027101528	0.860766505366004	0.73354023630718
0.126272651548743	0.763157894736842	0.667573733774908	0.858742055698776	0.731615071107423
0.12875775223477	0.76	0.663341988433446	0.856658011566554	0.729720240742838
0.129852191205287	0.756756756756757	0.659001806779785	0.854511706733729	0.727807781188482
0.131328414916908	0.753424657534247	0.654549001399698	0.852300313668795	0.725857917796616
0.132274917963483	0.75	0.649979168836354	0.850020831163646	0.723874394639859
0.132296402819579	0.746478873239437	0.645287675684616	0.847670070794257	0.721848328620188
0.132382067827237	0.742857142857143	0.640469643620175	0.84524464209411	0.71976468192647
0.13392711229367	0.739130434782609	0.635519933270114	0.842740936295103	0.717621881198263
0.136965961692009	0.735294117647059	0.630433126822527	0.840155108471591	0.71543877816138
0.138574175629711	0.73134328358209	0.625203509262899	0.83748305790128	0.713235863830833
0.144054684765918	0.742424242424242	0.636921762369433	0.847926722479052	0.710990561398417
0.145128685460565	0.738461538461539	0.631622218322745	0.845300858600332	0.708760488262484
0.147818266412398	0.734375	0.626166967620308	0.842583032379692	0.706477506601907
0.14863744634638	0.73015873015873	0.620549122377433	0.839768337940027	0.704164741094197
0.152059116248545	0.725806451612903	0.614761388649591	0.836851514576216	0.70179058282711
0.152962077035042	0.721311475409836	0.608796036728509	0.833826914091163	0.699394676254579
0.153468127211888	0.716666666666667	0.602644868880584	0.83068846445275	0.696933955476073
0.156431764123583	0.711864406779661	0.596299184281329	0.827429629277993	0.69439839755553
0.157212301271813	0.706896551724138	0.589749740874931	0.824043362573345	0.691826503791377
0.161223863049951	0.701754385964912	0.582986713861218	0.820522058068607	0.689178061774942
0.164186160624726	0.696428571428571	0.575999650483476	0.816857492373667	0.686506667575386
0.165275634617603	0.690909090909091	0.568777420759643	0.813040761058539	0.683791991724479
0.166277404030667	0.685185185185185	0.561308163766753	0.809062206603617	0.680996947767851
0.174486439303515	0.679245283018868	0.553579229054546	0.80491133698319	0.678115331764049
0.174564304072623	0.673076923076923	0.545577112729621	0.800576733424226	0.675280750438426
0.174600385320528	0.686274509803922	0.55892572044111	0.813623299166733	0.672336535820995
0.17807343029707	0.68	0.55069940758063	0.80930059241937	0.669275274243826
0.180257262929115	0.673469387755102	0.542165098691376	0.804773676818828	0.666159941683436
0.181600265977199	0.6875	0.556371584092793	0.818628415907207	0.662960300112864
0.181769617700231	0.680851063829787	0.547581829327962	0.814120298331612	0.65965307811478
0.183558727508205	0.673913043478261	0.538442210783343	0.809383876173179	0.656205745415106
0.187682301130275	0.688888888888889	0.553624907794073	0.824152869983705	0.652644955924513
0.188943458162869	0.681818181818182	0.544191797036305	0.819444566600059	0.649016029948486
0.191278158386406	0.674418604651163	0.534357868457773	0.814479340844553	0.645247645951075
0.197494588107574	0.69047619047619	0.550661498300625	0.830290882651756	0.641355403197206
0.206732960967101	0.707317073170732	0.568043118265734	0.846591028075729	0.637424915180249
0.206927063028469	0.7	0.557984507887343	0.842015492112656	0.633528862083933
0.211396659665204	0.692307692307692	0.547453300865552	0.837162083749833	0.629437988368867
0.215039485925992	0.684210526315789	0.536416128121442	0.832004924510137	0.625249426475026
0.216619726841876	0.702702702702703	0.555425169365289	0.849980236040117	0.620932910593973
0.218085588437388	0.722222222222222	0.575907174197545	0.8685372702469	0.61642048385608
0.225165233811623	0.714285714285714	0.564619418814757	0.863952009756672	0.611692085921607
0.229277212491039	0.705882352941177	0.552723072736007	0.859041633146346	0.606893771796114
0.229358185148723	0.696969696969697	0.540168606175706	0.853770787763688	0.601929256168452
0.236784473139399	0.71875	0.562968358200092	0.874531641799908	0.596656988709614
0.238260827020045	0.709677419354839	0.549888696440501	0.869466142269177	0.591284132640227
0.2398682172282	0.7	0.536014634799321	0.863985365200679	0.585602297962236
0.248765876142405	0.689655172413793	0.521273302917244	0.858037041910342	0.579584039865355
0.251823208217018	0.678571428571429	0.505582989651367	0.85155986749149	0.573453679722775
0.255710937808897	0.666666666666667	0.488851855709073	0.84448147762426	0.566982453350174
0.255786417239308	0.653846153846154	0.470976448631988	0.83671585906032	0.560162968394754
0.274752183869866	0.64	0.45184	0.82816	0.552800943820116
0.276940482404452	0.625	0.431310493314687	0.818689506685313	0.545615657473866
0.279636204998731	0.608695652173913	0.409238511046943	0.808152793300883	0.537900707033793
0.288927893291595	0.590909090909091	0.385454911139066	0.796363270679116	0.529606930307998
0.290834235296147	0.571428571428571	0.359768466543404	0.783088676313739	0.520965731431788
0.293076398749188	0.55	0.331963764479388	0.768036235520613	0.511555729768185
0.294187171245504	0.526315789473684	0.301799981544902	0.750831597402467	0.501273210216468
0.302511715765944	0.5	0.269011784812395	0.730988215187605	0.489909898075466
0.317290496662422	0.529411764705882	0.292138428085188	0.766685101326577	0.47769940477202
0.317499217490933	0.5	0.255	0.745	0.464886273611673
0.32547570107401	0.533333333333333	0.280861347355277	0.785805319311389	0.45037863968518
0.334097143160299	0.5	0.238083982925824	0.761916017074176	0.434368235453693
0.336294792273573	0.461538461538462	0.190540709665397	0.732536213411526	0.416557879962462
0.341067532987329	0.416666666666667	0.137721895815544	0.695611437517789	0.395962269315465
0.356364257239525	0.363636363636364	0.0793565256315941	0.647916201641133	0.372055887706628
0.416618491418698	0.3	0.015969015774687	0.584030984225313	0.344897902201243
0.479934977586118	0.333333333333333	0.0253490464165259	0.641317620250141	0.31839972371457
0.578540150666116	0.25	0	0.550062493490939	0.293191561377156
0.585233431996769	0.142857142857143	0	0.402086770793457	0.27486752024048
0.615477570117257	0.166666666666667	0	0.464871170197257	0.251551012280022
0.631257573349142	0.2	0	0.550615458871967	0.224956728759478
0.691519301704359	0	0	0	0.189010304286633
0.742544970648209	0	0	0	0.149186839616963
0.877710252736042	0	0	0	0.0950527447495491
0.93218425776486	0	0	0	0.0678157422351404
