## Supplementary Tables for "Fine-mapping causal tissues and genes at disease-associated loci": suppTable_17.txt

PIP	tissue
0.0621872609437008	Adipose_Subcutaneous
0.00675709422336679	Adipose_Visceral_Omentum
0.0211844902212105	Adrenal_Gland
0.00967048486919839	Artery_Aorta
0.000674608300509796	Artery_Coronary
0.0162415852442286	Artery_Tibial
0.0314014738038012	Brain_BasalGanglia
0.00379554925365517	Brain_Cerebellum
0.00104682915105527	Brain_Cortex
0.00370606608272522	Brain_Limbic
0.0391902846743175	Brain_Spinal_cord_cervical_c-1
0.00121980556268504	Brain_Substantia_nigra
0.0105456782427075	Breast_Mammary_Tissue
0.111216924974021	Cells_Cultured_fibroblasts
0.0899398518001898	Cells_EBV-transformed_lymphocytes
0.0108338486713506	Colon_Sigmoid
0.0250862914856538	Colon_Transverse
0.0195315495828251	Esophagus_Mucosa
0.0018030343356832	Esophagus_Muscularis
0.0386916001821743	Heart_Atrial_Appendage
0.0168241172956261	Heart_Left_Ventricle
0.0890783915022433	Liver
0.0466325029010631	Lung
0.0473436168359481	Minor_Salivary_Gland
0.031785143356152	Muscle_Skeletal
0.00904472867801886	Nerve_Tibial
0.00362601702303231	Ovary
0.059188005641172	Pancreas
0.00285146477944988	Pituitary
0.000557723200204961	Prostate
0.0141207608149267	Skin_Not_Sun_Exposed_Suprapubic
0.00582063808093016	Skin_Sun_Exposed_Lower_leg
0.144664149708862	Spleen
0.00672532524869723	Stomach
0.0145449265278844	Thyroid
0.00742355694636973	Uterus
0.000206706849586928	Vagina
0.295086223289498	PBMC
