## Supplementary Tables for "Fine-mapping causal tissues and genes at disease-associated loci": suppTable_19.txt

cell_type	sample_size	avg_n_cells_per_donor	n_genes
B	113	489.7699115044248	161
NK	113	339.50442477876106	161
Prolif	112	24.383928571428573	21
T4	113	1417.0	441
T8	113	782.8672566371681	249
cDC	113	68.28318584070796	94
cM	113	1116.1238938053098	497
ncM	113	185.93805309734512	205
pDC	102	22.676470588235293	22
