## Supplementary Tables for "Fine-mapping causal tissues and genes at disease-associated loci": suppTable_20.txt

trait_name	PBMC_cell_type	TGFM_PIP
biochemistry_Cholesterol	ncM	0.21445995135523432
biochemistry_Glucose	NK	0.28265797381529406
biochemistry_Glucose	T4	0.4389190135160851
biochemistry_Glucose	T4	0.2089040689147392
biochemistry_HDLcholesterol	cM	0.3894729302876968
biochemistry_HDLcholesterol	cM	0.340495719492158
biochemistry_HDLcholesterol	cM	0.3361091825692736
biochemistry_HDLcholesterol	cM	0.23251712408182268
biochemistry_HDLcholesterol	cM	0.23162698180502952
biochemistry_HDLcholesterol	cM	0.20968032473170412
biochemistry_HDLcholesterol	T4	0.5281672398964475
biochemistry_Triglycerides	pDC	0.28326890989684583
biochemistry_Triglycerides	pDC	0.2465344386666489
biochemistry_VitaminD	B	0.2826897963617149
biochemistry_VitaminD	B	0.2746512292147701
biochemistry_VitaminD	NK	0.29090534980818616
blood_EOSINOPHIL_COUNT	cM	0.6980099155299742
blood_EOSINOPHIL_COUNT	cM	0.6538847952812654
blood_EOSINOPHIL_COUNT	cM	0.47868157505461795
blood_EOSINOPHIL_COUNT	cM	0.403993196459056
blood_EOSINOPHIL_COUNT	cM	0.3161167281230916
blood_EOSINOPHIL_COUNT	cM	0.2949642099781342
blood_EOSINOPHIL_COUNT	cM	0.2936269229538231
blood_EOSINOPHIL_COUNT	cM	0.2407089444014521
blood_EOSINOPHIL_COUNT	cM	0.21813518786919062
blood_EOSINOPHIL_COUNT	cM	0.215358457334765
blood_EOSINOPHIL_COUNT	cM	0.20431611466710595
blood_EOSINOPHIL_COUNT	ncM	0.25582520963325206
blood_EOSINOPHIL_COUNT	ncM	0.20959414709470717
blood_EOSINOPHIL_COUNT	NK	0.287384407315481
blood_EOSINOPHIL_COUNT	pDC	0.24316382629757777
blood_EOSINOPHIL_COUNT	T4	0.6131588393179731
blood_EOSINOPHIL_COUNT	T4	0.5205092122221143
blood_EOSINOPHIL_COUNT	T4	0.5106375974132095
blood_EOSINOPHIL_COUNT	T4	0.4492134066665159
blood_EOSINOPHIL_COUNT	T4	0.44113112001497834
blood_EOSINOPHIL_COUNT	T4	0.42851073756824404
blood_EOSINOPHIL_COUNT	T4	0.4226729100900903
blood_EOSINOPHIL_COUNT	T4	0.3713382241226442
blood_EOSINOPHIL_COUNT	T4	0.36827858040272476
blood_EOSINOPHIL_COUNT	T4	0.3679578967141375
blood_EOSINOPHIL_COUNT	T4	0.31278217714025697
blood_EOSINOPHIL_COUNT	T4	0.3123325569380117
blood_EOSINOPHIL_COUNT	T4	0.308860082055165
blood_EOSINOPHIL_COUNT	T4	0.3024863645705263
blood_EOSINOPHIL_COUNT	T4	0.24804245355306528
blood_EOSINOPHIL_COUNT	T4	0.24584054106926678
blood_EOSINOPHIL_COUNT	T4	0.24570809880819233
blood_EOSINOPHIL_COUNT	T4	0.24400823848171796
blood_EOSINOPHIL_COUNT	T4	0.2420761823720425
blood_EOSINOPHIL_COUNT	T4	0.2405916910313426
blood_EOSINOPHIL_COUNT	T4	0.23770145212994323
blood_EOSINOPHIL_COUNT	T4	0.23523184468863584
blood_EOSINOPHIL_COUNT	T4	0.22018798283023464
blood_EOSINOPHIL_COUNT	T4	0.21226588611100297
blood_HIGH_LIGHT_SCATTER_RETICULOCYTE_COUNT	T8	0.24457175022495137
blood_HIGH_LIGHT_SCATTER_RETICULOCYTE_COUNT	T8	0.22819765548775464
blood_LYMPHOCYTE_COUNT	NK	0.38570627054311857
blood_LYMPHOCYTE_COUNT	T4	0.7515653194365385
blood_LYMPHOCYTE_COUNT	T4	0.39700778806511927
blood_LYMPHOCYTE_COUNT	T4	0.3451522206740063
blood_LYMPHOCYTE_COUNT	T4	0.3293069780264669
blood_LYMPHOCYTE_COUNT	T4	0.30708865115028283
blood_LYMPHOCYTE_COUNT	T4	0.2586343429834186
blood_LYMPHOCYTE_COUNT	T8	0.30099250905057046
blood_MEAN_CORPUSCULAR_HEMOGLOBIN	B	0.7468842545855446
blood_MEAN_CORPUSCULAR_HEMOGLOBIN	ncM	0.28643566257967296
blood_MEAN_PLATELET_VOL	cM	0.696943747975506
blood_MEAN_PLATELET_VOL	cM	0.6266452658466182
blood_MEAN_PLATELET_VOL	cM	0.4329683226521859
blood_MEAN_PLATELET_VOL	cM	0.4315966987536091
blood_MEAN_PLATELET_VOL	cM	0.4066644062135936
blood_MEAN_PLATELET_VOL	cM	0.4027619014267904
blood_MEAN_PLATELET_VOL	cM	0.384538482359161
blood_MEAN_PLATELET_VOL	cM	0.3327103644649816
blood_MEAN_PLATELET_VOL	cM	0.3301593473108187
blood_MEAN_PLATELET_VOL	cM	0.3160870891750723
blood_MEAN_PLATELET_VOL	cM	0.29456241622665874
blood_MEAN_PLATELET_VOL	cM	0.27408915906084175
blood_MEAN_PLATELET_VOL	cM	0.2714265955649619
blood_MEAN_PLATELET_VOL	cM	0.2586586652231391
blood_MEAN_PLATELET_VOL	cM	0.2287763902038474
blood_MEAN_PLATELET_VOL	cM	0.21699748936364138
blood_MEAN_PLATELET_VOL	cM	0.20729525119350814
blood_MEAN_PLATELET_VOL	cM	0.20066673493447434
blood_MEAN_PLATELET_VOL	ncM	0.3407166885002879
blood_MEAN_PLATELET_VOL	ncM	0.3406147683136168
blood_MEAN_PLATELET_VOL	ncM	0.2425361849200346
blood_MEAN_PLATELET_VOL	ncM	0.2161809042886061
blood_MONOCYTE_COUNT	cM	0.7433055347697533
blood_MONOCYTE_COUNT	cM	0.6000802840937481
blood_MONOCYTE_COUNT	cM	0.5527939662190255
blood_MONOCYTE_COUNT	cM	0.3524789243735211
blood_MONOCYTE_COUNT	cM	0.3524549819890253
blood_MONOCYTE_COUNT	cM	0.35145571995372243
blood_MONOCYTE_COUNT	cM	0.3370861848602976
blood_MONOCYTE_COUNT	cM	0.29931776979948405
blood_MONOCYTE_COUNT	cM	0.2932279749814526
blood_MONOCYTE_COUNT	cM	0.2831175919837767
blood_MONOCYTE_COUNT	cM	0.27302956322431454
blood_MONOCYTE_COUNT	cM	0.25760646175539803
blood_MONOCYTE_COUNT	cM	0.25178294192533196
blood_MONOCYTE_COUNT	cM	0.2329571096420751
blood_MONOCYTE_COUNT	cM	0.22857071213964975
blood_MONOCYTE_COUNT	ncM	0.7368496235428239
blood_MONOCYTE_COUNT	ncM	0.7332590600456165
blood_MONOCYTE_COUNT	ncM	0.7035392395580294
blood_MONOCYTE_COUNT	ncM	0.6652892128604999
blood_MONOCYTE_COUNT	ncM	0.5854591450474756
blood_MONOCYTE_COUNT	ncM	0.4904301513325403
blood_MONOCYTE_COUNT	ncM	0.47627622342670056
blood_MONOCYTE_COUNT	ncM	0.4381316097174773
blood_MONOCYTE_COUNT	ncM	0.3825173658105838
blood_MONOCYTE_COUNT	ncM	0.3141905276181026
blood_MONOCYTE_COUNT	ncM	0.29984493538267415
blood_MONOCYTE_COUNT	ncM	0.29170250861856944
blood_MONOCYTE_COUNT	ncM	0.27620011900686586
blood_MONOCYTE_COUNT	ncM	0.27075080973666305
blood_MONOCYTE_COUNT	ncM	0.2652251752300726
blood_MONOCYTE_COUNT	ncM	0.23939409730892916
blood_MONOCYTE_COUNT	ncM	0.23040482056781353
blood_MONOCYTE_COUNT	ncM	0.22111156478033578
blood_MONOCYTE_COUNT	ncM	0.20977937548392733
blood_MONOCYTE_COUNT	ncM	0.20367971808040564
blood_MONOCYTE_COUNT	NK	0.24805888136578336
blood_MONOCYTE_COUNT	NK	0.22443428602597368
blood_MONOCYTE_COUNT	NK	0.21059616779340384
blood_MONOCYTE_COUNT	T8	0.2989177297433782
blood_MONOCYTE_COUNT	T8	0.2393657957231486
blood_PLATELET_COUNT	cDC	0.3196274480054252
blood_PLATELET_COUNT	cM	0.31869203100326116
blood_PLATELET_COUNT	cM	0.22387448109259314
blood_PLATELET_COUNT	ncM	0.47134837965275145
blood_PLATELET_COUNT	ncM	0.32070778729204635
blood_PLATELET_COUNT	ncM	0.31297902963488844
blood_PLATELET_COUNT	ncM	0.26702287151964754
blood_PLATELET_COUNT	ncM	0.2215818061234278
blood_PLATELET_COUNT	T4	0.501818772947479
blood_PLATELET_COUNT	T4	0.4684381805706421
blood_PLATELET_COUNT	T4	0.44955264576411424
blood_PLATELET_COUNT	T4	0.34214722096904415
blood_PLATELET_COUNT	T4	0.30280608677051135
blood_PLATELET_COUNT	T4	0.2586618630576406
blood_PLATELET_COUNT	T4	0.21742810214686645
blood_RBC_DISTRIB_WIDTH	NK	0.23397414303304223
blood_RBC_DISTRIB_WIDTH	pDC	0.3235016991118846
blood_RED_COUNT	cDC	0.30032139227543037
blood_RED_COUNT	NK	0.473855457926936
blood_RED_COUNT	NK	0.32856372916010324
blood_RED_COUNT	NK	0.30353532427337
blood_WHITE_COUNT	cM	0.5803116500931771
blood_WHITE_COUNT	cM	0.326547403496913
blood_WHITE_COUNT	cM	0.3234088933361851
blood_WHITE_COUNT	cM	0.2811435940027554
blood_WHITE_COUNT	cM	0.2759366925121135
blood_WHITE_COUNT	cM	0.2701435089026635
blood_WHITE_COUNT	cM	0.2585054912272064
blood_WHITE_COUNT	cM	0.2303750737035238
blood_WHITE_COUNT	cM	0.2247175286218251
blood_WHITE_COUNT	cM	0.22412675575153737
blood_WHITE_COUNT	ncM	0.4144066653101898
blood_WHITE_COUNT	ncM	0.40868703786115324
blood_WHITE_COUNT	ncM	0.3251745365225117
blood_WHITE_COUNT	ncM	0.31777500814783877
blood_WHITE_COUNT	ncM	0.2793530693399739
blood_WHITE_COUNT	ncM	0.25215228479712104
blood_WHITE_COUNT	ncM	0.23237628028086565
blood_WHITE_COUNT	ncM	0.23072109711002256
blood_WHITE_COUNT	ncM	0.2082900769474328
blood_WHITE_COUNT	ncM	0.20553759887907921
blood_WHITE_COUNT	ncM	0.2047864341067107
blood_WHITE_COUNT	NK	0.6053280025283057
blood_WHITE_COUNT	NK	0.494548371049123
blood_WHITE_COUNT	NK	0.4195351759157858
blood_WHITE_COUNT	NK	0.3831838558447911
blood_WHITE_COUNT	NK	0.30487099993831956
blood_WHITE_COUNT	NK	0.2803653790164143
blood_WHITE_COUNT	NK	0.2704349264230107
blood_WHITE_COUNT	NK	0.24121607125071828
blood_WHITE_COUNT	NK	0.23139783112190254
blood_WHITE_COUNT	NK	0.228054953754501
bmd_HEEL_TSCOREz	T4	0.29522319871374764
bmd_HEEL_TSCOREz	T4	0.23371171737195773
body_BALDING1	Prolif	0.29966746126516103
body_BALDING1	Prolif	0.27079903842475533
body_BMIz	NK	0.23464189316794104
body_BMIz	T4	0.48537479285522767
body_BMIz	T4	0.2531761003450023
body_BMIz	T4	0.23754065671849267
body_BMIz	T4	0.22828680537812573
body_BMIz	T4	0.20209046474255193
body_HEIGHTz	B	0.6578400016889657
body_HEIGHTz	B	0.2952401340106344
body_HEIGHTz	B	0.2395792464933627
body_HEIGHTz	B	0.22435014145986656
body_HEIGHTz	B	0.2220720440924886
body_WHRadjBMIz	Prolif	0.2227980837100823
body_WHRadjBMIz	T8	0.3948494403345759
bp_DIASTOLICadjMEDz	B	0.24231873008072582
bp_DIASTOLICadjMEDz	pDC	0.2599174981399369
bp_DIASTOLICadjMEDz	pDC	0.23693623861626875
bp_DIASTOLICadjMEDz	pDC	0.22000657295792667
bp_DIASTOLICadjMEDz	Prolif	0.39231000857207254
bp_DIASTOLICadjMEDz	Prolif	0.213080204833974
bp_SYSTOLICadjMEDz	B	0.21848750980914172
bp_SYSTOLICadjMEDz	cM	0.2514120465458515
bp_SYSTOLICadjMEDz	T4	0.2768582013321435
cov_SMOKING_STATUS	ncM	0.21910957864827899
cov_SMOKING_STATUS	ncM	0.2016615872580307
cov_SMOKING_STATUS	T8	0.4214553089066119
cov_SMOKING_STATUS	T8	0.36772001403951565
cov_SMOKING_STATUS	T8	0.3324698059696998
cov_SMOKING_STATUS	T8	0.2861895487416174
cov_SMOKING_STATUS	T8	0.27113951939757486
cov_SMOKING_STATUS	T8	0.26864757212233964
cov_SMOKING_STATUS	T8	0.25064994562360843
cov_SMOKING_STATUS	T8	0.24586937641863102
cov_SMOKING_STATUS	T8	0.24340216711651866
cov_SMOKING_STATUS	T8	0.2152769814736123
cov_SMOKING_STATUS	T8	0.21491994905829565
cov_SMOKING_STATUS	T8	0.21125398707294754
cov_SMOKING_STATUS	T8	0.2009808690651775
disease_AID_ALL	B	0.33994705145626464
disease_AID_ALL	B	0.26475198095623836
disease_AID_ALL	NK	0.2370543992250681
disease_AID_ALL	T8	0.8352955346201378
disease_AID_ALL	T8	0.4206477713434667
disease_AID_ALL	T8	0.4202362588204581
disease_AID_ALL	T8	0.40107262891550804
disease_AID_ALL	T8	0.30446916211263114
disease_AID_ALL	T8	0.286244740410462
disease_AID_ALL	T8	0.2449925279624923
disease_AID_ALL	T8	0.24305805917223594
disease_AID_ALL	T8	0.23300812637150403
disease_AID_ALL	T8	0.22830670300792158
disease_AID_ALL	T8	0.22121963998348174
disease_AID_ALL	T8	0.2123070427625193
disease_AID_ALL	T8	0.20452693256868903
disease_AID_ALL	T8	0.2015059420920868
disease_ALLERGY_ECZEMA_DIAGNOSED	pDC	0.4388272980863917
disease_ALLERGY_ECZEMA_DIAGNOSED	pDC	0.3024237323256551
disease_ASTHMA_DIAGNOSED	cM	0.21620856361862462
disease_HI_CHOL_SELF_REP	NK	0.3844741109246324
disease_HI_CHOL_SELF_REP	NK	0.22700086399625197
disease_HYPERTENSION_DIAGNOSED	NK	0.48086901442524627
disease_HYPERTENSION_DIAGNOSED	NK	0.27908087243282526
disease_HYPERTENSION_DIAGNOSED	NK	0.21071556356392943
disease_HYPERTENSION_DIAGNOSED	NK	0.2091654932301063
disease_HYPOTHYROIDISM_SELF_REP	B	0.23804172774858462
disease_HYPOTHYROIDISM_SELF_REP	T8	0.6189119140047508
disease_HYPOTHYROIDISM_SELF_REP	T8	0.30722521805862446
disease_HYPOTHYROIDISM_SELF_REP	T8	0.26831739989472486
disease_PSORIASIS	ncM	0.3935753825043434
disease_PSORIASIS	ncM	0.20546495198228168
disease_THYROID_ANY_SELF_REP	T8	0.5774683930211428
disease_THYROID_ANY_SELF_REP	T8	0.28717838893540715
disease_THYROID_ANY_SELF_REP	T8	0.2756009621524349
disease_THYROID_ANY_SELF_REP	T8	0.25996905932869585
disease_THYROID_ANY_SELF_REP	T8	0.2250444508240022
lung_FEV1FVCzSMOKE	ncM	0.2772641376346116
lung_FEV1FVCzSMOKE	T8	0.2834584218500962
lung_FVCzSMOKE	cM	0.5509305621987375
lung_FVCzSMOKE	cM	0.2641969321593223
lung_FVCzSMOKE	cM	0.22993172454129646
lung_FVCzSMOKE	cM	0.22579930868224804
lung_FVCzSMOKE	cM	0.20709887225345824
lung_FVCzSMOKE	cM	0.20054658945212317
pigment_HAIR	NK	0.43821984787643026
pigment_HAIR	NK	0.401016961278168
pigment_HAIR	T4	0.5073799424540839
pigment_HAIR	T8	0.34503879983183466
pigment_HAIR	T8	0.29809311586923093
pigment_TANNING	cDC	0.22029995356666401
pigment_TANNING	ncM	0.5149119538219368
pigment_TANNING	ncM	0.45941808637158793
repro_MENARCHE_AGE	Prolif	0.26372436328990945
repro_MENARCHE_AGE	Prolif	0.22016405876909212
repro_MENARCHE_AGE	T4	0.5621278398999654
repro_MENARCHE_AGE	T4	0.5152650826493865
repro_MENARCHE_AGE	T4	0.30972941008917826
repro_MENARCHE_AGE	T4	0.30186602699881193
repro_MENARCHE_AGE	T4	0.2753846167877951
repro_MENARCHE_AGE	T4	0.25695560818126884
repro_MENARCHE_AGE	T4	0.2376357417517533
repro_NumberChildrenEverBorn_Pooled	cM	0.2556845640971884
repro_NumberChildrenEverBorn_Pooled	cM	0.21950649297354313
repro_NumberChildrenEverBorn_Pooled	cM	0.2121724973709718
repro_NumberChildrenEverBorn_Pooled	ncM	0.40442430074776403
repro_NumberChildrenEverBorn_Pooled	ncM	0.2814435330206522
repro_NumberChildrenEverBorn_Pooled	ncM	0.270795144323823
repro_NumberChildrenEverBorn_Pooled	ncM	0.26293939598477967
repro_NumberChildrenEverBorn_Pooled	ncM	0.25957411403414793
repro_NumberChildrenEverBorn_Pooled	ncM	0.25472435705795105
repro_NumberChildrenEverBorn_Pooled	ncM	0.2508861435289258
repro_NumberChildrenEverBorn_Pooled	ncM	0.24940086224842045
repro_NumberChildrenEverBorn_Pooled	ncM	0.24546897308428609
repro_NumberChildrenEverBorn_Pooled	ncM	0.23278661319547145
repro_NumberChildrenEverBorn_Pooled	ncM	0.23170632072669833
repro_NumberChildrenEverBorn_Pooled	ncM	0.2312505535445635
repro_NumberChildrenEverBorn_Pooled	ncM	0.22467844563783848
repro_NumberChildrenEverBorn_Pooled	ncM	0.21910218855988742
repro_NumberChildrenEverBorn_Pooled	ncM	0.20650338056641662
repro_NumberChildrenEverBorn_Pooled	ncM	0.205034932730203
